# Assessment of private variants in *PRKN, PARK7* and *PINK1* in Parkinson’s disease

**DOI:** 10.1101/2022.02.18.22269402

**Authors:** Jing Hu, Cheryl H. Waters, Dan Spiegelman, Edward A. Fon, Eric Yu, Farnaz Asayesh, Lynne Krohn, Prabhjyot Saini, Roy N. Alcalay, Sharon Hassin-Baer, Ziv Gan-Or, Dimitri Krainc, BaoRong Zhang, Bernabe I. Bustos, Steven J. Lubbe, the International Parkinson’s Disease Genomics Consortium (IPDGC)

## Abstract

Recessive mutations in *PRKN, PARK7* and *PINK1* are established causes of early-onset Parkinson’s disease (EOPD). Previous studies have interrogated the role of heterozygous variants in these genes but mainly focused on rare (minor allele frequency [MAF] <1%) damaging variants or established mutations. Here, we assessed heterozygous private *PRKN, PARK7* and *PINK1* variants in PD risk in four large-scale PD case-control datasets by performing gene-wise burden analyses using sequencing data totaling 5,829 PD cases and 7,221 controls, and summary allele counts from 9,501 PD cases and 48,207 controls. Results showed no significant burden in all three genes after meta-analyses. Burden in EOPD (age at onset <50 years) and late-onset PD (≥50 years) remained nonsignificant. In summary, we found no evidence to support the association of the excess burden of heterozygous private variants in *PRKN, PARK7*, and *PINK1* with PD risk in the European population. Larger, more diverse cohorts are needed to accurately determine their role in PD.
