## Supplementary table 4 for "Assessment of private variants in *PRKN, PARK7* and *PINK1* in Parkinson’s disease"

### Sheet: Item Description
Item Abrreviations	Item names
CADD20	Combined Annotation Dependent Depletion (CADD) phred-scaled score > 20
GENOME	PD Genome Project cohort
EXOME	IPDGC Exome Sequencing Project cohort
RESEQ	IPDGC Resequencing Project cohort
UKB	UK Biobank cohort
ISR	Israel subcohort of McGill cohort
FC	French/French-Canadian subcohort of McGill cohort
NY	Columbia University Spot Study (part of McGill cohort)
EOPD	Early-onset Parkinson’s disease
LOPD	Late-onset Parkinson’s disease
CarriersInCases	Number of carriers in Cases
CarriersInControls	Number of carriers in Controls
NonCarriersInCases	Number of noncarriers in Cases
NonCarriersInControls	Number of noncarriers in Controls
p_value	Raw p value of Fisher's exact test
Corrected p value	Corrected p value of Fisher's exact test

### Sheet: Fishers exact test results
Gene	CarriersInCases	CarriersInControls	NonCarriersInCases	NonCarriersInControls	OR	CI95_L	CI95_U	p_value	Corrected p value
GENOME.PARK7	2	4	2742	4067	0.741644	0.0670228	5.17903	0.770919	1
GENOME.PINK1	11	14	2733	4057	1.16632	0.478381	2.77016	0.424788	1
GENOME.PRKN	14	17	2730	4054	1.22288	0.557067	2.64092	0.350821	1
RESEQ.PARK7	1	1	3070	2135	0.695503	0.00886418	54.5939	0.831768	1
RESEQ.PINK1	22	10	3049	2126	1.53389	0.695307	3.63616	0.17218	0.516539
RESEQ.PRKN	21	8	3050	2128	1.83127	0.777418	4.78993	0.0974729	0.292419
UKB.PARK7	0	30	114	38233	0	0	44.5694	1	1
UKB.PINK1	0	71	114	38192	0	0	18.1508	1	1
UKB.PRKN	1	46	113	38217	7.35144	0.180653	43.8691	0.130561	0.391682
EXOME.PARK7	4	0	1104	456	Inf	0.27163	Inf	0.251493	0.754478
EXOME.PINK1	9	1	1099	455	3.72419	0.513442	163.57	0.162033	0.4861
EXOME.PRKN	13	5	1095	451	1.07082	0.355655	3.85951	0.566085	1
ISR.PRKN	1	1	660	522	0.791072	0.0100681	62.1736	0.805089	0.805089
FC.PINK1	2	2	908	2328	2.56302	0.18552	35.4304	0.314687	0.629374
FC.PRKN	3	12	907	2318	0.638976	0.115479	2.37533	0.837867	1
NY.PARK7	3	0	890	428	Inf	0.197998	Inf	0.308583	0.92575
NY.PINK1	3	0	890	428	Inf	0.197998	Inf	0.308583	0.92575
NY.PRKN	7	0	886	428	Inf	0.692512	Inf	0.0640203	0.192061
CADD20.GENOME.PARK7	2	4	2742	4067	0.741644	0.0670228	5.17903	0.770919	1
CADD20.GENOME.PINK1	7	9	2737	4062	1.15428	0.364858	3.48777	0.481566	1
CADD20.GENOME.PRKN	12	13	2732	4058	1.37101	0.570862	3.26493	0.276475	0.829424
CADD20.RESEQ.PARK7	1	1	3070	2135	0.695503	0.00886418	54.5939	0.831768	1
CADD20.RESEQ.PINK1	17	6	3054	2130	1.97585	0.741773	6.13076	0.104374	0.313122
CADD20.RESEQ.PRKN	12	6	3059	2130	1.39253	0.482789	4.52938	0.340764	1
CADD20.UKB.PARK7	0	24	114	38239	0	0	56.5459	1	1
CADD20.UKB.PINK1	0	49	114	38214	0	0	26.628	1	1
CADD20.UKB.PRKN	0	37	114	38226	0	0	35.6903	1	1
CADD20.EXOME.PARK7	3	0	1105	456	Inf	0.169977	Inf	0.355276	1
CADD20.EXOME.PINK1	9	1	1099	455	3.72419	0.513442	163.57	0.162033	0.4861
CADD20.EXOME.PRKN	10	5	1098	451	0.821626	0.254153	3.08104	0.746899	1
CADD20.ISR.PRKN	1	1	660	522	0.791072	0.0100681	62.1736	0.805089	0.805089
CADD20.FC.PINK1	2	2	908	2328	2.56302	0.18552	35.4304	0.314687	0.629374
CADD20.FC.PRKN	2	5	908	2325	1.02422	0.0973516	6.26975	0.628842	1
CADD20.NY.PINK1	3	0	890	428	Inf	0.197998	Inf	0.308583	0.617167
CADD20.NY.PRKN	5	0	888	428	Inf	0.439584	Inf	0.140658	0.281315
EOPD.EXOME.PARK7	2	0	582	456	Inf	0.146655	Inf	0.315088	0.945265
EOPD.EXOME.PINK1	4	1	580	455	3.13491	0.308877	154.758	0.273251	0.819753
EOPD.EXOME.PRKN	6	5	578	451	0.936404	0.236406	3.90524	0.663204	1
EOPD.ISR.PRKN	1	1	124	522	4.19682	0.0532029	330.151	0.348832	0.348832
EOPD.FC.PINK1	0	2	160	2328	0	0	77.6024	1	1
EOPD.FC.PRKN	1	12	159	2318	1.21478	0.0282444	8.30753	0.579178	1
EOPD.NY.PRKN	2	0	90	428	Inf	0.878412	Inf	0.0310212	0.0310212
EOPD.CADD20.EXOME.PINK1	4	1	580	455	3.13491	0.308877	154.758	0.273251	0.546502
EOPD.CADD20.EXOME.PRKN	4	5	580	451	0.622367	0.122759	2.90965	0.85249	1
EOPD.CADD20.ISR.PRKN	1	1	124	522	4.19682	0.0532029	330.151	0.348832	0.348832
EOPD.CADD20.FC.PINK1	0	2	160	2328	0	0	77.6024	1	1
EOPD.CADD20.FC.PRKN	1	5	159	2325	2.92252	0.0614504	26.3553	0.328943	0.657886
EOPD.CADD20.NY.PRKN	2	0	90	428	Inf	0.878412	Inf	0.0310212	0.0310212
LOPD.EXOME.PRKN	0	5	76	451	0	0	6.59587	1	1
LOPD.FC.PINK1	2	2	564	2328	4.1249	0.2984	56.9598	0.173731	0.347461
LOPD.FC.PRKN	2	12	564	2318	0.685072	0.0742635	3.09056	0.791122	1
LOPD.NY.PARK7	3	0	798	428	Inf	0.220783	Inf	0.276487	0.829461
LOPD.NY.PINK1	3	0	798	428	Inf	0.220783	Inf	0.276487	0.829461
LOPD.NY.PRKN	5	0	796	428	Inf	0.490254	Inf	0.117087	0.351261
LOPD.CADD20.EXOME.PRKN	0	5	76	451	0	0	6.59587	1	1
LOPD.CADD20.FC.PINK1	2	2	564	2328	4.1249	0.2984	56.9598	0.173731	0.347461
LOPD.CADD20.FC.PRKN	1	5	565	2325	0.823062	0.0173703	7.37605	0.729108	1
LOPD.CADD20.NY.PINK1	3	0	798	428	Inf	0.220783	Inf	0.276487	0.552974
LOPD.CADD20.NY.PRKN	3	0	798	428	Inf	0.220783	Inf	0.276487	0.552974
