## Supplementary table 5 for "Assessment of private variants in *PRKN, PARK7* and *PINK1* in Parkinson’s disease"

### Sheet: Item Description
Item Abbreviations	Item names
ac_case_GENOME_Homozygous A1	number of cases with Homozygous A1 in the PD Genome Project cohort
ac_case_GENOME_Heterozygous	number of cases with Heterozygous alleles in the PD Genome Project cohort
ac_case_GENOME_Homozygous A2	number of cases with Homozygous A2 in the PD Genome Project cohort
ac_control_GENOME_Homozygous A1	number of controls with Homozygous A1 in the PD Genome Project cohort
ac_control_GENOME_Heterozygous	number of controls with Heterozygous alleles in the PD Genome Project cohort
ac_control_GENOME_Homozygous A2	number of controls with Homozygous A2 in the PD Genome Project cohort
af_case_GENOME	Allele frequency of cases in the PD Genome Project cohort
af_control_GENOME	Allele frequency of controls in the PD Genome Project cohort
ac_case_RESEQ_Homozygous A1	number of cases with Homozygous A1 in the IPDGC Resequencing Project cohort
ac_case_RESEQ_Heterozygous	number of cases with Heterozygous alleles in the IPDGC Resequencing Project cohort
ac_case_RESEQ_Homozygous A2	number of cases with Homozygous A2 in the IPDGC Resequencing Project cohort
ac_control_RESEQ_Homozygous A1	number of controls with Homozygous A1 in the IPDGC Resequencing Project cohort
ac_control_RESEQ_Heterozygous	number of controls with Heterozygous alleles in the IPDGC Resequencing Project cohort
ac_control_RESEQ_Homozygous A2	number of controls with Homozygous A2 in the IPDGC Resequencing Project cohort
af_case_RESEQ	Allele frequency of cases in the IPDGC Resequencing Project cohort
af_control_RESEQ	Allele frequency of controls in the IPDGC Resequencing Project cohort
ac_case_UKB_Homozygous A1	number of cases with Homozygous A1 in the UK Biobank cohort
ac_case_UKB_Heterozygous	number of cases with Heterozygous alleles in the UK Biobank cohort
ac_case_UKB_Homozygous A2	number of cases with Homozygous A2 in the UK Biobank cohort
ac_control_UKB_Homozygous A1	number of controls with Homozygous A1 in the UK Biobank cohort
ac_control_UKB_Heterozygous	number of controls with Heterozygous alleles in the UK Biobank cohort
ac_control_UKB_Homozygous A2	number of controls with Homozygous A2 in the UK Biobank cohort
af_case_UKB	Allele frequency of cases in the UK Biobank cohort
af_control_UKB	Allele frequency of controls in the UK Biobank cohort
Total counts	Total allele counts in each dataset
Total number of cases and controls	Total number of cases and controls in each dataset
Missing rate	SNP missing rate
*Based on hg19

### Sheet: GENOME
Variant ID	ac_case_GENOME_Homozygous A1	ac_case_GENOME_Heterozygous	ac_case_GENOME_Homozygous A2	ac_control_GENOME_Homozygous A1	ac_control_GENOME_Heterozygous	ac_control_GENOME_Homozygous A2	af_case_GENOME	af_control_GENOME	Total counts	Total number of cases and controls	Missing rate	Region	Functional consequence	Amino acid change	rsID	Clinical significance(Clinvar)	gnomAD Genome Allele Frequency (AF)
PINK1
1:20960154:C:T	0	1	2744	0	0	4071	0.0001821	0	6816	6816	0	exonic	nonsynonymous SNV	p.A38V	.	.	0
1:20960153:G:A	0	0	2745	0	1	4070	0	0.0001228	6816	6816	0	exonic	nonsynonymous SNV	p.A38T	.	.	.
1:20960123:G:A	0	0	2745	0	1	4070	0	0.0001228	6816	6816	0	exonic	nonsynonymous SNV	p.A28T	.	.	.
1:20975063:C:T	0	0	2745	0	1	4070	0	0.0001228	6816	6816	0	exonic	stopgain	p.Q397X	rs139094526	.	3.98e-06
1:20960195:C:T	0	0	2745	0	1	4070	0	0.0001228	6816	6816	0	exonic	nonsynonymous SNV	p.P52S	.	.	8.88e-06
1:20964608:A:T	0	0	2745	0	1	4070	0	0.0001228	6816	6816	0	exonic	nonsynonymous SNV	p.M221L	.	.	.
1:20964369:A:G	0	0	2745	0	1	4070	0	0.0001228	6816	6816	0	exonic	nonsynonymous SNV	p.D141G	rs369569239	.	7.96e-06
1:20972112:C:T	0	1	2744	0	0	4071	0.0001821	0	6816	6816	0	exonic	nonsynonymous SNV	p.A340V	.	.	.
1:20972144:G:A	0	1	2744	0	0	4071	0.0001821	0	6816	6816	0	exonic	nonsynonymous SNV	p.D351N	rs757669987	.	3.98e-06
1:20975711:G:A	0	1	2744	0	0	4071	0.0001821	0	6816	6816	0	exonic	nonsynonymous SNV	p.R492Q	rs143620063	.	4.39e-05
1:20964401:C:T	0	0	2745	0	1	4070	0	0.0001228	6816	6816	0	exonic	nonsynonymous SNV	p.R152W	rs45608139	.	2.78e-05
1:20964387:G:A	0	0	2745	0	1	4070	0	0.0001228	6816	6816	0	exonic	nonsynonymous SNV	p.R147H	rs138050841	.	1.99e-05
1:20960058:C:T	0	0	2745	0	1	4070	0	0.0001228	6816	6816	0	exonic	nonsynonymous SNV	p.A6V	rs1038480938	.	.
1:20975710:C:T	0	0	2745	0	1	4070	0	0.0001228	6816	6816	0	exonic	stopgain	p.R492X	rs34208370	Pathogenic	7.99e-05
1:20975602:C:T	0	0	2745	0	1	4070	0	0.0001228	6816	6816	0	exonic	stopgain	p.Q456X	rs45539432	Pathogenic	3.98e-05
1:20966479:C:G	0	0	2745	0	1	4070	0	0.0001228	6816	6816	0	exonic	nonsynonymous SNV	p.T257S	.	.	.
1:20964567:G:A	0	1	2744	0	0	4071	0.0001821	0	6816	6816	0	exonic	nonsynonymous SNV	p.R207Q	rs759468742	.	0.0002
1:20975501:G:A	0	0	2745	0	1	4070	0	0.0001228	6816	6816	0	exonic	nonsynonymous SNV	p.R422H	rs201491485	.	4.78e-05
1:20975500:C:T	0	1	2744	0	0	4071	0.0001821	0	6816	6816	0	exonic	nonsynonymous SNV	p.R422C	rs374167096	.	3.99e-06
1:20975488:G:A	0	1	2744	0	0	4071	0.0001821	0	6816	6816	0	exonic	nonsynonymous SNV	p.V418M	rs777895210	.	1.2e-05
1:20972114:A:G	0	1	2744	0	0	4071	0.0001821	0	6816	6816	0	exonic	nonsynonymous SNV	p.M341V	rs759620550	.	1.19e-05
1:20972061:G:A	0	1	2744	0	0	4071	0.0001821	0	6816	6816	0	exonic	nonsynonymous SNV	p.C323Y	rs373417787	.	2.79e-05
1:20971144:C:T	0	0	2745	0	1	4070	0	0.0001228	6816	6816	0	exonic	nonsynonymous SNV	p.T313M	rs74315359	Pathogenic	1.99e-05
1:20977167:T:C	0	1	2744	0	0	4071	0.0001821	0	6816	6816	0	exonic	nonsynonymous SNV	p.W577R	rs747133533	.	2.79e-05
1:20975618:T:G	0	1	2744	0	0	4071	0.0001821	0	6816	6816	0	exonic	nonsynonymous SNV	p.L461R	rs144440543	.	5.57e-05
	0	11		0	14
PRKN
6:162475208:T:G	0	0	2745	0	1	4070	0	0.0001228	6816	6816	0	splicing	.	.	.	.	.
6:161771199:C:G	0	1	2744	0	0	4071	0.0001821	0	6816	6816	0	exonic	nonsynonymous SNV	p.E444Q	rs772592654	Uncertain_significa...	8e-06
6:161771192:C:G	0	1	2744	0	0	4071	0.0001821	0	6816	6816	0	exonic	nonsynonymous SNV	p.C446S	.	.	.
6:161771151:C:T	0	1	2744	0	0	4071	0.0001821	0	6816	6816	0	exonic	nonsynonymous SNV	p.D460N	.	.	.
6:162206914:T:C	0	0	2745	0	1	4070	0	0.0001228	6816	6816	0	exonic	nonsynonymous SNV	p.N254S	rs139600787	Uncertain_significa...	1.59e-05
6:162206873:A:G	0	0	2745	0	1	4070	0	0.0001228	6816	6816	0	exonic	nonsynonymous SNV	p.C268R	.	.	.
6:162622200:C:T	0	0	2745	0	1	4070	0	0.0001228	6816	6816	0	exonic	nonsynonymous SNV	p.C166Y	.	.	.
6:162394358:G:A	0	1	2744	0	0	4071	0.0001821	0	6816	6816	0	exonic	nonsynonymous SNV	p.T237I	.	.	.
6:162683629:C:T	0	0	2744	0	1	4070	0	0.0001228	6815	6816	0.000146714	exonic	nonsynonymous SNV	p.G114R	.	.	.
6:162864346:A:G	0	0	2745	0	1	4070	0	0.0001228	6816	6816	0	exonic	nonsynonymous SNV	p.V56A	.	.	.
6:162864346:A:G	0	0	2745	0	1	4070	0	0.0001228	6816	6816	0	exonic	nonsynonymous SNV	p.V56A	.	.	.
6:162864418:T:G	0	0	2745	0	1	4070	0	0.0001228	6816	6816	0	exonic	nonsynonymous SNV	p.K32T	rs781111288	.	3.98e-06
6:162864407:C:A	0	0	2745	0	1	4070	0	0.0001228	6816	6816	0	exonic	nonsynonymous SNV	p.V36F	.	.	.
6:161990416:G:A	0	1	2744	0	0	4071	0.0001821	0	6816	6816	0	exonic	nonsynonymous SNV	p.H302Y	rs755749488	.	1.59e-05
6:161807896:C:T	0	1	2744	0	0	4071	0.0001821	0	6816	6816	0	exonic	nonsynonymous SNV	p.R366Q	rs761213043	.	1.19e-05
6:161781200:C:T	0	0	2745	0	1	4070	0	0.0001228	6816	6816	0	exonic	nonsynonymous SNV	p.R402H	rs766915327	.	7.16e-05
6:161771195:C:T	0	1	2744	0	0	4071	0.0001821	0	6816	6816	0	exonic	stopgain	p.W445X	rs961239925	.	.
6:162206917:C:T	0	1	2744	0	0	4071	0.0001821	0	6816	6816	0	exonic	nonsynonymous SNV	p.C253Y	rs747427602	.	1.59e-05
6:162206904:G:C	0	0	2745	0	1	4070	0	0.0001228	6816	6816	0	exonic	nonsynonymous SNV	p.H257Q	.	.	3.98e-06
6:162206900:T:C	0	0	2745	0	1	4070	0	0.0001228	6816	6816	0	exonic	nonsynonymous SNV	p.I259V	rs750325162	Uncertain_significa...	1.99e-05
6:162206881:T:C	0	0	2745	0	1	4070	0	0.0001228	6816	6816	0	exonic	nonsynonymous SNV	p.H265R	rs752922983	.	3.98e-05
6:162206863:C:T	0	1	2744	0	0	4071	0.0001821	0	6816	6816	0	exonic	nonsynonymous SNV	p.R271K	rs773794753	.	1.19e-05
6:162206861:G:C	0	1	2744	0	0	4071	0.0001821	0	6816	6816	0	exonic	nonsynonymous SNV	p.L272V	rs141366047	.	1.19e-05
6:162206857:T:C	0	1	2744	0	0	4071	0.0001821	0	6816	6816	0	exonic	nonsynonymous SNV	p.N273S	rs373750972	.	4.38e-05
6:162683616:C:G	0	1	2743	0	0	4071	0.0001822	0	6815	6816	0.000146714	exonic	nonsynonymous SNV	p.G118A	rs144001694	.	1.19e-05
6:162622180:T:C	0	1	2744	0	0	4071	0.0001821	0	6816	6816	0	exonic	nonsynonymous SNV	p.T173A	rs749094429	.	4.78e-05
6:162475194:A:C	0	0	2745	0	1	4070	0	0.0001228	6816	6816	0	exonic	nonsynonymous SNV	p.W183G	.	.	.
6:162475127:C:T	0	0	2745	0	1	4070	0	0.0001228	6816	6816	0	exonic	nonsynonymous SNV	p.S205N	rs200985148	.	1.99e-05
6:162394435:T:A	0	0	2745	0	1	4070	0	0.0001228	6816	6816	0	exonic	nonsynonymous SNV	p.K211N	rs137853060	Pathogenic	1.99e-05
6:162864415:C:T	0	0	2745	0	1	4070	0	0.0001228	6816	6816	0	exonic	nonsynonymous SNV	p.R33Q	rs147757966	Pathogenic	8.75e-05
6:162864388:C:G	0	1	2744	0	0	4071	0.0001821	0	6816	6816	0	exonic	nonsynonymous SNV	p.R42P	rs368134308	.	3.18e-05
	0	14		0	17
PARK7
1:8037732:C:A	0	0	2745	0	1	4070	0	0.0001228	6816	6816	0	exonic	nonsynonymous SNV	p.H115N	.	.	.
1:8031020:G:A	0	0	2745	0	1	4070	0	0.0001228	6816	6816	0	exonic	nonsynonymous SNV	p.A107T	.	.	3.98e-06
1:8030955:C:G	0	0	2745	0	1	4070	0	0.0001228	6816	6816	0	exonic	nonsynonymous SNV	p.S85C	.	.	3.98e-06
1:8029447:G:A	0	0	2745	0	1	4070	0	0.0001228	6816	6816	0	exonic	nonsynonymous SNV	p.A79T	rs45601537	.	2.79e-05
1:8029415:A:G	0	1	2744	0	0	4071	0.0001821	0	6816	6816	0	exonic	nonsynonymous SNV	p.D68G	rs753722802	.	1.99e-05
1:8029405:G:C	0	1	2744	0	0	4071	0.0001821	0	6816	6816	0	exonic	nonsynonymous SNV	p.G65R	.	.	.
	0	2		0	4

### Sheet: RESEQ
Variant ID	ac_case_RESEQ_Homozygous A1	ac_case_RESEQ_Heterozygous	ac_case_RESEQ_Homozygous A2	ac_control_RESEQ_Homozygous A1	ac_control_RESEQ_Heterozygous	ac_control_RESEQ_Homozygous A2	af_case_RESEQ	af_control_RESEQ	Total counts	Total number of cases and controls	Missing rate	Region	Functional consequence	Amino acid change	rsID	Clinical significance(Clinvar)	gnomAD Genome Allele Frequency (AF)
PINK1
1:20977101:A:T	0	0	3073	0	1	2135	0	0	5209	5209	0	exonic	stopgain	p.K555X	.	.	.
1:20964624:T:TTCCTCCAGCG	0	1	3070	0	0	2131	0.0001628	0	5202	5209	0.00134383	splicing	.	.	.	.	.
1:20960238:G:A	0	1	3051	0	0	2097	0.0001638	0.0001796	5149	5209	0.0115185	exonic	nonsynonymous SNV	p.R66H	.	.	.
1:20960418:A:G	0	1	3072	0	0	2136	0.0001627	0.0001774	5209	5209	0	exonic	nonsynonymous SNV	p.Q126R	rs775809722	.	3.68e-05
1:20964412:G:T	0	0	3073	0	1	2135	0	0	5209	5209	0	exonic	nonsynonymous SNV	p.E155D	.	.	.
1:20964419:A:G	0	1	3072	0	0	2136	0.0001627	0	5209	5209	0	exonic	nonsynonymous SNV	p.I158V	rs753196052	.	3.98e-06
1:20964372:C:T	0	1	3072	0	0	2136	0.0001627	0.0001774	5209	5209	0	exonic	nonsynonymous SNV	p.P142L	rs775160272	.	4.38e-05
1:20966440:C:T	0	0	3072	0	1	2135	0	0.0001774	5208	5209	0.000191975	exonic	nonsynonymous SNV	p.A244V	rs776953195	.	8.08e-06
1:20972123:C:A	0	1	3072	0	0	2136	0.0001627	0	5209	5209	0	exonic	nonsynonymous SNV	p.L344M	.	.	.
1:20971132:G:A	0	1	3071	0	0	2136	0.0001628	0	5208	5209	0.000191975	exonic	nonsynonymous SNV	p.G309D	rs74315355	Pathogenic	.
1:20971132:G:A	0	1	3071	0	0	2136	0.0001628	0	5208	5209	0.000191975	exonic	nonsynonymous SNV	p.G309D	rs74315355	Pathogenic	.
1:20972193:A:G	0	0	3073	0	1	2135	0	0	5209	5209	0	exonic	nonsynonymous SNV	p.N367S	rs749040285	.	7.95e-06
1:20975664:G:C	0	0	3072	0	1	2135	0	0.0001775	5208	5209	0.000191975	exonic	nonsynonymous SNV	p.E476D	.	.	.
1:20975579:G:A	0	1	3070	0	0	2136	0.0001628	0	5207	5209	0.000383951	exonic	nonsynonymous SNV	p.G448E	.	.	.
1:20975068:G:T	0	1	3072	0	0	2136	0.0001627	0.0001774	5209	5209	0	exonic	nonsynonymous SNV	p.L398F	.	.	.
1:20964543:G:C	0	0	3072	0	1	2135	0	0	5208	5209	0.000191975	exonic	nonsynonymous SNV	p.S199T	rs374547622	.	3.98e-06
1:20964512:G:A	0	0	3073	0	1	2135	0	0	5209	5209	0	exonic	nonsynonymous SNV	p.G189R	rs757581951	Uncertain_significa...	4.77e-05
1:20964449:G:C	0	1	3072	0	0	2136	0.0001627	0	5209	5209	0	exonic	nonsynonymous SNV	p.A168P	rs768091663	Pathogenic	1.99e-05
1:20960397:G:A	0	1	3072	0	0	2136	0.0001627	0	5209	5209	0	exonic	nonsynonymous SNV	p.R119Q	.	.	5.28e-06
1:20975710:C:T	0	1	3070	0	0	2136	0.0001628	0.0001775	5207	5209	0.000383951	exonic	stopgain	p.R492X	rs34208370	Pathogenic	7.99e-05
1:20971071:C:A	0	1	3072	0	0	2136	0.0001627	0	5209	5209	0	exonic	nonsynonymous SNV	p.P289T	rs777088052	Uncertain_significa...	4.37e-05
1:20971042:G:A	0	1	3072	0	0	2136	0.0001627	0	5209	5209	0	exonic	nonsynonymous SNV	p.R279H	rs74315358	Pathogenic	4.37e-05
1:20966410:T:C	0	0	3073	0	1	2135	0	0	5209	5209	0	exonic	nonsynonymous SNV	p.L234S	.	.	4.02e-06
1:20964621:C:T	0	1	3069	0	0	2132	0.0001629	0.0001778	5202	5209	0.00134383	exonic	nonsynonymous SNV	p.S225L	rs770984783	.	8.14e-06
1:20964591:C:G	0	1	3072	0	0	2135	0.0001627	0	5208	5209	0.000191975	exonic	nonsynonymous SNV	p.P215R	rs371854396	.	1.6e-05
1:20972114:A:G	0	1	3072	0	0	2136	0.0001627	0	5209	5209	0	exonic	nonsynonymous SNV	p.M341V	rs759620550	.	1.19e-05
1:20971141:G:A	0	0	3072	0	1	2135	0	0.0001775	5208	5209	0.000191975	exonic	nonsynonymous SNV	p.R312Q	rs202128685	Uncertain_significa...	2.39e-05
1:20977167:T:C	0	1	3072	0	0	2136	0.0001627	0	5209	5209	0	exonic	nonsynonymous SNV	p.W577R	rs747133533	.	2.79e-05
1:20977018:T:C	0	0	3073	0	1	2135	0	0.0001774	5209	5209	0	exonic	nonsynonymous SNV	p.M527T	rs751012180	.	0.0002
1:20975665:T:A	0	1	3071	0	0	2136	0.0001628	0.0001775	5208	5209	0.000191975	exonic	nonsynonymous SNV	p.S477T	rs34416410	.	1.59e-05
1:20975627:G:A	0	1	3072	0	0	2136	0.0001627	0.0001774	5209	5209	0	exonic	nonsynonymous SNV	p.R464H	rs764328076	.	2.39e-05
1:20975618:T:G	0	1	3071	0	0	2136	0.0001628	0	5208	5209	0.000191975	exonic	nonsynonymous SNV	p.L461R	rs144440543	.	5.57e-05
	0	22		0	10
PRKN
6:161771244:C:CA	0	1	3071	0	0	2136	0.0001628	0.0001775	5208	5209	0.000191975	splicing	.	.	.	.	.
6:162864440:G:A	0	1	3072	0	0	2136	0.0001627	0	5209	5209	0	exonic	stopgain	p.Q25X	.	.	3.98e-06
6:162622256:A:C	0	1	3071	0	0	2136	0.0001628	0.0001774	5208	5209	0.000191975	exonic	stopgain	p.Y147X	.	.	.
6:162206871:A:T	0	1	3072	0	0	2136	0.0001627	0	5209	5209	0	exonic	stopgain	p.C268X	rs377554392	.	3.98e-06
6:161781203:G:C	0	1	3072	0	0	2136	0.0001627	0.0001774	5209	5209	0	exonic	nonsynonymous SNV	p.A401G	rs771931085	.	7.95e-06
6:161969987:C:A	0	0	3070	0	1	2135	0	0	5206	5209	0.000575926	exonic	nonsynonymous SNV	p.G328W	.	.	.
6:161969969:G:A	0	1	3069	0	0	2136	0.0001629	0	5206	5209	0.000575926	exonic	nonsynonymous SNV	p.R334C	rs199657839	Likely_benign	0.0024
6:161807891:A:G	0	1	3072	0	0	2136	0.0001627	0	5209	5209	0	exonic	nonsynonymous SNV	p.C368R	.	.	.
6:161781215:G:A	0	0	3073	0	1	2135	0	0.0001774	5209	5209	0	exonic	nonsynonymous SNV	p.A397V	.	.	.
6:161781210:C:T	0	1	3072	0	0	2136	0.0001627	0	5209	5209	0	exonic	nonsynonymous SNV	p.E399K	rs746922936	.	2.78e-05
6:162394338:C:T	0	1	3072	0	0	2136	0.0001627	0	5209	5209	0	exonic	nonsynonymous SNV	p.V244I	rs771259513	Uncertain_significa...	2.78e-05
6:162683770:C:T	0	1	3071	0	0	2136	0.0001628	0	5208	5209	0.000191975	exonic	nonsynonymous SNV	p.V67I	.	.	.
6:162864488:A:G	0	1	3071	0	0	2136	0.0001628	0.0001774	5208	5209	0.000191975	exonic	nonsynonymous SNV	p.S9P	rs111356273	.	.
6:162864400:G:A	0	1	3072	0	0	2136	0.0001627	0	5209	5209	0	exonic	nonsynonymous SNV	p.A38V	.	.	7.96e-06
6:162206827:A:G	0	0	3073	0	1	2135	0	0	5209	5209	0	exonic	nonsynonymous SNV	p.L283P	rs56154308	.	3.58e-05
6:161990390:C:G	0	1	3072	0	0	2136	0.0001627	0	5209	5209	0	exonic	nonsynonymous SNV	p.E310D	rs72480423	Uncertain_significa...	0.0001
6:161969893:C:T	0	1	3066	0	0	2126	0.000163	0.0001781	5193	5209	0.00307161	exonic	nonsynonymous SNV	p.G359D	rs201300874	.	0.0006
6:161807897:G:A	0	1	3072	0	0	2136	0.0001627	0.0001774	5209	5209	0	exonic	nonsynonymous SNV	p.R366W	rs56092260	Likely_benign	0.0003
6:161807881:G:A	0	1	3072	0	0	2136	0.0001627	0	5209	5209	0	exonic	nonsynonymous SNV	p.A371V	rs375036403	.	1.59e-05
6:162206876:A:G	0	1	3072	0	0	2136	0.0001627	0	5209	5209	0	exonic	nonsynonymous SNV	p.Y267H	rs114696251	.	0.0002
6:162206861:G:C	0	0	3073	0	1	2135	0	0	5209	5209	0	exonic	nonsynonymous SNV	p.L272V	rs141366047	.	1.19e-05
6:162206854:T:C	0	0	3073	0	1	2135	0	0.0001774	5209	5209	0	exonic	nonsynonymous SNV	p.D274G	rs538358438	.	7.96e-06
6:162683697:G:A	0	1	3072	0	0	2136	0.0001627	0	5209	5209	0	exonic	nonsynonymous SNV	p.A91V	rs528661586	.	1.99e-05
6:162622180:T:C	0	0	3073	0	1	2135	0	0	5209	5209	0	exonic	nonsynonymous SNV	p.T173A	rs749094429	.	4.78e-05
6:162475194:A:C	0	0	3073	0	1	2135	0	0	5209	5209	0	exonic	nonsynonymous SNV	p.W183G	.	.	.
6:162475127:C:T	0	1	3072	0	0	2136	0.0001627	0.0001774	5209	5209	0	exonic	nonsynonymous SNV	p.S205N	rs200985148	.	1.99e-05
6:162394435:T:A	0	0	3073	0	1	2135	0	0	5209	5209	0	exonic	nonsynonymous SNV	p.K211N	rs137853060	Pathogenic	1.99e-05
6:163148699:A:G	0	1	3072	0	0	2136	0.0001627	0	5209	5209	0	exonic	nonsynonymous SNV	p.M1T	rs771586218	.	7.76e-05
6:162864415:C:T	0	1	3072	0	0	2136	0.0001627	0	5209	5209	0	exonic	nonsynonymous SNV	p.R33Q	rs147757966	Pathogenic	8.75e-05
	0	21		0	8
PARK7												0	0	0	0	0	0
1:8045038:C:T	0	1	3072	0	0	2136	0.0001627	0.0001774	5209	5209	0	exonic	nonsynonymous SNV	p.A165V	rs371514726	.	1.59e-05
1:8025436:G:A	0	0	3073	0	1	2135	0	0	5209	5209	0	exonic	nonsynonymous SNV	p.R48H	rs145727915	.	2.78e-05
	0	1		0	1

### Sheet: UKB
Variant ID	ac_case_UKB_Homozygous A1	ac_case_UKB_Heterozygous	ac_case_UKB_Homozygous A2	ac_control_UKB_Homozygous A1	ac_control_UKB_Heterozygous	ac_control_UKB_Homozygous A2	af_case_UKB	af_control_UKB	Total counts	Total number of cases and controls	Missing rate	Region	Functional consequence	Amino acid change	rsID	Clinical significance(Clinvar)	gnomAD Genome Allele Frequency (AF)
PINK1
1:20960157:G:T	0	0	114	0	1	38262	0	1.307e-05	38377	38377	0	exonic	nonsynonymous SNV	p.G39V	.	.	.
1:20960099:C:G	0	0	114	0	1	38262	0	1.307e-05	38377	38377	0	exonic	nonsynonymous SNV	p.R20G	.	.	.
1:20975110:T:A	0	0	114	0	1	38262	0	1.307e-05	38377	38377	0	exonic	stopgain	p.C412X	.	.	.
1:20960378:G:T	0	0	114	0	1	38262	0	1.307e-05	38377	38377	0	exonic	stopgain	p.E113X	rs1007114265	.	.
1:20960333:C:T	0	0	114	0	1	38258	0	1.307e-05	38373	38377	0.000104229	exonic	nonsynonymous SNV	p.R98W	rs575668171	.	5.61e-06
1:20960328:G:C	0	0	114	0	1	38262	0	1.307e-05	38377	38377	0	exonic	nonsynonymous SNV	p.C96S	.	.	.
1:20960325:C:G	0	0	114	0	1	38262	0	1.307e-05	38377	38377	0	exonic	nonsynonymous SNV	p.P95R	.	.	.
1:20960307:C:A	0	0	114	0	1	38251	0	1.307e-05	38366	38377	0.00028663	exonic	nonsynonymous SNV	p.A89D	rs749546463	.	5.56e-06
1:20960288:C:T	0	0	114	0	1	38262	0	1.307e-05	38377	38377	0	exonic	nonsynonymous SNV	p.R83W	.	.	.
1:20960219:G:A	0	0	114	0	1	38262	0	1.307e-05	38377	38377	0	exonic	nonsynonymous SNV	p.G60R	.	.	.
1:20960202:C:A	0	0	114	0	1	38262	0	1.307e-05	38377	38377	0	exonic	nonsynonymous SNV	p.A54E	rs867771554	.	0
1:20960169:G:T	0	0	114	0	1	38262	0	1.307e-05	38377	38377	0	exonic	nonsynonymous SNV	p.G43V	.	.	.
1:20964360:C:T	0	0	114	0	1	38258	0	1.307e-05	38373	38377	0.000104229	exonic	nonsynonymous SNV	p.P138L	rs781745700	.	1.19e-05
1:20960419:G:T	0	0	114	0	1	38262	0	1.307e-05	38377	38377	0	exonic	nonsynonymous SNV	p.Q126H	rs1051163566	.	1.05e-05
1:20960415:G:C	0	0	114	0	1	38262	0	1.307e-05	38377	38377	0	exonic	nonsynonymous SNV	p.C125S	.	.	5.24e-06
1:20960412:C:T	0	0	114	0	1	38262	0	1.307e-05	38377	38377	0	exonic	nonsynonymous SNV	p.A124V	.	.	1.06e-05
1:20960400:G:A	0	0	114	0	1	38262	0	1.307e-05	38377	38377	0	exonic	nonsynonymous SNV	p.R120Q	rs779265931	.	5.32e-06
1:20960379:A:C	0	0	114	0	1	38262	0	1.307e-05	38377	38377	0	exonic	nonsynonymous SNV	p.E113A	rs1018195590	.	.
1:20960369:C:G	0	0	114	0	1	38262	0	1.307e-05	38377	38377	0	exonic	nonsynonymous SNV	p.L110V	.	.	.
1:20960352:T:G	0	0	114	0	1	38262	0	1.307e-05	38377	38377	0	exonic	nonsynonymous SNV	p.F104C	rs762698585	.	5.63e-06
1:20960348:G:A	0	0	114	0	1	38262	0	1.307e-05	38377	38377	0	exonic	nonsynonymous SNV	p.A103T	rs890987834	.	1.13e-05
1:20964548:C:T	0	0	114	0	1	38262	0	1.307e-05	38377	38377	0	exonic	nonsynonymous SNV	p.P201S	.	.	.
1:20964578:G:A	0	0	114	0	1	38262	0	1.307e-05	38377	38377	0	exonic	nonsynonymous SNV	p.A211T	rs201885172	.	5.19e-05
1:20964477:C:T	0	0	114	0	1	38262	0	1.307e-05	38377	38377	0	exonic	nonsynonymous SNV	p.T177I	.	.	.
1:20964402:G:T	0	0	114	0	1	38262	0	1.307e-05	38377	38377	0	exonic	nonsynonymous SNV	p.R152L	.	.	.
1:20971059:G:C	0	0	114	0	1	38261	0	1.307e-05	38376	38377	2.60573e-05	exonic	nonsynonymous SNV	p.V285L	.	.	.
1:20971059:G:A	0	0	114	0	1	38261	0	1.307e-05	38376	38377	2.60573e-05	exonic	nonsynonymous SNV	p.V285M	rs557503577	.	1.99e-05
1:20971044:G:A	0	0	114	0	1	38262	0	1.307e-05	38377	38377	0	exonic	nonsynonymous SNV	p.A280T	rs772510148	.	4.37e-05
1:20966415:A:G	0	0	114	0	1	38262	0	1.307e-05	38377	38377	0	exonic	nonsynonymous SNV	p.T236A	.	.	4.01e-06
1:20966411:G:T	0	0	114	0	1	38262	0	1.307e-05	38377	38377	0	exonic	nonsynonymous SNV	p.L234F	.	.	.
1:20966395:C:A	0	0	114	0	1	38262	0	1.307e-05	38377	38377	0	exonic	nonsynonymous SNV	p.S229Y	.	.	.
1:20966400:G:A	0	0	114	0	1	38262	0	1.307e-05	38377	38377	0	exonic	nonsynonymous SNV	p.E231K	rs756873821	.	8.05e-06
1:20964611:T:C	0	0	114	0	1	38262	0	1.307e-05	38377	38377	0	exonic	nonsynonymous SNV	p.W222R	.	.	.
1:20972119:G:A	0	0	114	0	1	38262	0	1.307e-05	38377	38377	0	exonic	nonsynonymous SNV	p.M342I	.	.	.
1:20971135:A:G	0	0	114	0	1	38262	0	1.307e-05	38377	38377	0	exonic	nonsynonymous SNV	p.H310R	rs375197494	.	.
1:20971098:G:A	0	0	114	0	1	38262	0	1.307e-05	38377	38377	0	exonic	nonsynonymous SNV	p.V298M	rs772706227	.	1.19e-05
1:20971095:G:C	0	0	114	0	1	38262	0	1.307e-05	38377	38377	0	exonic	nonsynonymous SNV	p.D297H	.	.	.
1:20971068:C:A	0	0	114	0	1	38262	0	1.307e-05	38377	38377	0	exonic	nonsynonymous SNV	p.L288M	rs754928971	.	3.98e-06
1:20975057:G:A	0	0	114	0	1	38262	0	1.307e-05	38377	38377	0	exonic	nonsynonymous SNV	p.G395S	.	.	7.96e-06
1:20975052:G:C	0	0	114	0	1	38262	0	1.307e-05	38377	38377	0	exonic	nonsynonymous SNV	p.S393T	rs368939214	.	7.96e-06
1:20972214:C:T	0	0	114	0	1	38262	0	1.307e-05	38377	38377	0	exonic	nonsynonymous SNV	p.P374L	.	.	.
1:20972169:C:T	0	0	114	0	1	38262	0	1.307e-05	38377	38377	0	exonic	nonsynonymous SNV	p.A359V	rs780580396	.	2.39e-05
1:20972163:G:A	0	0	114	0	1	38262	0	1.307e-05	38377	38377	0	exonic	nonsynonymous SNV	p.G357D	.	.	.
1:20972161:G:C	0	0	114	0	1	38261	0	1.307e-05	38376	38377	2.60573e-05	exonic	nonsynonymous SNV	p.Q356H	.	.	.
1:20972148:A:C	0	0	114	0	1	38262	0	1.307e-05	38377	38377	0	exonic	nonsynonymous SNV	p.H352P	.	.	.
1:20975578:G:A	0	0	114	0	1	38262	0	1.307e-05	38377	38377	0	exonic	nonsynonymous SNV	p.G448R	rs751275626	.	2.79e-05
1:20975572:A:G	0	0	114	0	1	38262	0	1.307e-05	38377	38377	0	exonic	nonsynonymous SNV	p.I446V	.	.	3.98e-06
1:20975526:C:A	0	0	114	0	1	38262	0	1.307e-05	38377	38377	0	exonic	nonsynonymous SNV	p.D430E	.	.	.
1:20975492:C:T	0	0	114	0	1	38262	0	1.307e-05	38377	38377	0	exonic	nonsynonymous SNV	p.S419F	rs771433825	.	3.99e-06
1:20975099:G:A	0	0	114	0	1	38262	0	1.307e-05	38377	38377	0	exonic	nonsynonymous SNV	p.G409R	rs574890623	.	7.97e-06
1:20975094:G:A	0	0	114	0	1	38262	0	1.307e-05	38377	38377	0	exonic	nonsynonymous SNV	p.R407Q	rs556540177	.	0.0001
1:20975076:G:A	0	0	114	0	1	38262	0	1.307e-05	38377	38377	0	exonic	nonsynonymous SNV	p.S401N	.	.	.
1:20977130:T:G	0	0	114	0	1	38262	0	1.307e-05	38377	38377	0	exonic	nonsynonymous SNV	p.C564W	.	.	.
1:20977042:C:T	0	0	114	0	1	38262	0	1.307e-05	38377	38377	0	exonic	nonsynonymous SNV	p.S535L	rs146126901	.	1.19e-05
1:20977024:G:C	0	0	114	0	1	38262	0	1.307e-05	38377	38377	0	exonic	nonsynonymous SNV	p.G529A	.	.	.
1:20977018:T:G	0	0	114	0	1	38257	0	1.307e-05	38372	38377	0.000130286	exonic	nonsynonymous SNV	p.M527R	.	.	.
1:20976945:G:A	0	0	114	0	1	38262	0	1.307e-05	38377	38377	0	exonic	nonsynonymous SNV	p.A503T	.	.	.
1:20976940:G:C	0	0	114	0	1	38262	0	1.307e-05	38377	38377	0	exonic	nonsynonymous SNV	p.R501P	.	.	7.97e-06
1:20975717:C:A	0	0	114	0	1	38262	0	1.307e-05	38377	38377	0	exonic	nonsynonymous SNV	p.A494D	.	.	.
1:20975704:C:T	0	0	114	0	1	38262	0	1.307e-05	38377	38377	0	exonic	nonsynonymous SNV	p.L490F	rs897100989	.	.
1:20975678:A:T	0	0	114	0	1	38262	0	1.307e-05	38377	38377	0	exonic	nonsynonymous SNV	p.D481V	rs376829940	.	1.2e-05
1:20975668:G:A	0	0	114	0	1	38262	0	1.307e-05	38377	38377	0	exonic	nonsynonymous SNV	p.V478M	rs777444688	.	.
1:20964387:G:A	0	0	114	0	1	38262	0	1.307e-05	38377	38377	0	exonic	nonsynonymous SNV	p.R147H	rs138050841	.	1.99e-05
1:20975602:C:T	0	0	114	0	1	38262	0	1.307e-05	38377	38377	0	exonic	stopgain	p.Q456X	rs45539432	Pathogenic	3.98e-05
1:20971054:C:G	0	0	114	0	1	38262	0	1.307e-05	38377	38377	0	exonic	nonsynonymous SNV	p.S283C	rs761085380	.	.
1:20966479:C:G	0	0	114	0	1	38262	0	1.307e-05	38377	38377	0	exonic	nonsynonymous SNV	p.T257S	.	.	.
1:20964567:G:A	0	0	114	0	1	38262	0	1.307e-05	38377	38377	0	exonic	nonsynonymous SNV	p.R207Q	rs759468742	.	0.0002
1:20975488:G:A	0	0	114	0	1	38262	0	1.307e-05	38377	38377	0	exonic	nonsynonymous SNV	p.V418M	rs777895210	.	1.2e-05
1:20972117:A:G	0	0	114	0	1	38262	0	1.307e-05	38377	38377	0	exonic	nonsynonymous SNV	p.M342V	.	.	.
1:20972061:G:A	0	0	114	0	1	38262	0	1.307e-05	38377	38377	0	exonic	nonsynonymous SNV	p.C323Y	rs373417787	.	2.79e-05
1:20977167:T:C	0	0	114	0	1	38262	0	1.307e-05	38377	38377	0	exonic	nonsynonymous SNV	p.W577R	rs747133533	.	2.79e-05
	0	0		0	71
PRKN
6:161970037:T:C	0	0	114	0	1	38262	0	1.307e-05	38377	38377	0	splicing	.	.	.	.	.
6:163148692:A:G	0	0	114	0	1	38262	0	1.307e-05	38377	38377	0	splicing	.	.	rs950518517	.	.
6:161781206:T:C	0	0	114	0	1	38262	0	1.307e-05	38377	38377	0	exonic	nonsynonymous SNV	p.Q400R	.	.	.
6:161781189:C:T	0	0	114	0	1	38262	0	1.307e-05	38377	38377	0	exonic	nonsynonymous SNV	p.A406T	.	.	.
6:161781146:C:T	0	0	114	0	1	38262	0	1.307e-05	38377	38377	0	exonic	nonsynonymous SNV	p.R420H	rs531247345	.	1.19e-05
6:161771243:C:T	0	0	114	0	1	38262	0	1.307e-05	38377	38377	0	exonic	nonsynonymous SNV	p.G429E	rs760223151	.	1.61e-05
6:161771234:A:C	0	0	114	0	1	38262	0	1.307e-05	38377	38377	0	exonic	nonsynonymous SNV	p.M432R	rs761791697	.	4.01e-06
6:161771136:C:T	0	0	114	0	1	38262	0	1.307e-05	38377	38377	0	exonic	nonsynonymous SNV	p.V465M	.	.	.
6:161969988:C:T	0	0	114	0	1	38262	0	1.307e-05	38377	38377	0	exonic	nonsynonymous SNV	p.M327I	.	.	.
6:161969968:C:T	0	0	114	0	1	38262	0	1.307e-05	38377	38377	0	exonic	nonsynonymous SNV	p.R334H	rs746215864	Uncertain_significa...	4.78e-05
6:161969926:C:T	0	0	114	0	1	38262	0	1.307e-05	38377	38377	0	exonic	nonsynonymous SNV	p.R348K	rs919970556	.	.
6:161781213:C:T	0	0	114	0	1	38262	0	1.307e-05	38377	38377	0	exonic	nonsynonymous SNV	p.A398T	rs571092914	.	7.95e-06
6:162206935:G:C	0	0	114	0	1	38262	0	1.307e-05	38377	38377	0	exonic	nonsynonymous SNV	p.P247R	.	.	.
6:162206933:C:T	0	0	114	0	1	38262	0	1.307e-05	38377	38377	0	exonic	nonsynonymous SNV	p.V248I	rs777074432	.	0.0002
6:162206903:C:T	0	0	114	0	1	38262	0	1.307e-05	38377	38377	0	exonic	nonsynonymous SNV	p.V258M	rs756064095	.	1.19e-05
6:162206821:T:C	0	0	114	0	1	38262	0	1.307e-05	38377	38377	0	exonic	nonsynonymous SNV	p.Y285C	.	.	.
6:161990427:A:C	0	0	114	0	1	38262	0	1.307e-05	38377	38377	0	exonic	nonsynonymous SNV	p.I298S	rs755374874	.	.
6:161969991:C:G	0	0	114	0	1	38262	0	1.307e-05	38377	38377	0	exonic	nonsynonymous SNV	p.Q326H	.	.	.
6:162622203:T:A	0	0	114	0	1	38262	0	1.307e-05	38377	38377	0	exonic	nonsynonymous SNV	p.Q165L	rs374988995	.	3.98e-06
6:162622169:C:A	0	0	114	0	1	38262	0	1.307e-05	38377	38377	0	exonic	nonsynonymous SNV	p.L176F	rs371512669	.	3.98e-06
6:162622164:T:C	0	0	114	0	1	38262	0	1.307e-05	38377	38377	0	exonic	nonsynonymous SNV	p.Q178R	rs912896883	.	3.98e-06
6:162475169:C:T	0	0	114	0	1	38262	0	1.307e-05	38377	38377	0	exonic	nonsynonymous SNV	p.R191Q	rs530632014	.	2.79e-05
6:162394436:T:G	0	0	114	0	1	38262	0	1.307e-05	38377	38377	0	exonic	nonsynonymous SNV	p.K211T	.	.	.
6:162394343:G:A	0	0	114	0	1	38262	0	1.307e-05	38377	38377	0	exonic	nonsynonymous SNV	p.T242I	rs746368282	.	3.98e-06
6:162683713:C:T	0	0	114	0	1	38262	0	1.307e-05	38377	38377	0	exonic	nonsynonymous SNV	p.D86N	rs747891099	.	7.96e-06
6:162683702:T:A	0	0	114	0	1	38262	0	1.307e-05	38377	38377	0	exonic	nonsynonymous SNV	p.R89S	rs750337199	.	7.96e-06
6:162683676:T:G	0	0	114	0	1	38262	0	1.307e-05	38377	38377	0	exonic	nonsynonymous SNV	p.E98A	.	.	.
6:162683673:G:T	0	0	114	0	1	38262	0	1.307e-05	38377	38377	0	exonic	nonsynonymous SNV	p.P99H	.	.	3.98e-06
6:162683658:C:T	0	0	114	0	1	38262	0	1.307e-05	38377	38377	0	exonic	nonsynonymous SNV	p.R104Q	rs748892763	.	1.19e-05
6:162622271:G:C	0	0	114	0	1	38262	0	1.307e-05	38377	38377	0	exonic	nonsynonymous SNV	p.I142M	rs747984930	.	3.98e-06
6:162622227:A:G	0	0	114	0	1	38262	0	1.307e-05	38377	38377	0	exonic	nonsynonymous SNV	p.V157A	.	.	0
6:162622207:C:T	0	0	114	0	1	38262	0	1.307e-05	38377	38377	0	exonic	nonsynonymous SNV	p.V164I	.	.	1.19e-05
6:162864373:C:T	0	0	114	0	1	38262	0	1.307e-05	38377	38377	0	exonic	nonsynonymous SNV	p.G47E	.	.	.
6:162864366:C:G	0	0	114	0	1	38262	0	1.307e-05	38377	38377	0	exonic	nonsynonymous SNV	p.E49D	.	.	.
6:162864347:C:T	0	0	114	0	1	38262	0	1.307e-05	38377	38377	0	exonic	nonsynonymous SNV	p.V56M	rs145942836	.	0
6:162864346:A:T	0	0	114	0	1	38262	0	1.307e-05	38377	38377	0	exonic	nonsynonymous SNV	p.V56E	rs137853059	Pathogenic	1.59e-05
6:162683741:T:A	0	1	113	0	0	38263	0.004386	0	38377	38377	0	exonic	nonsynonymous SNV	p.K76N	.	.	.
6:162864425:C:T	0	0	114	0	1	38262	0	1.307e-05	38377	38377	0	exonic	nonsynonymous SNV	p.V30I	.	.	.
6:162206827:A:G	0	0	114	0	1	38262	0	1.307e-05	38377	38377	0	exonic	nonsynonymous SNV	p.L283P	rs56154308	.	3.58e-05
6:161969893:C:T	0	0	114	0	1	38262	0	1.307e-05	38377	38377	0	exonic	nonsynonymous SNV	p.G359D	rs201300874	.	0.0006
6:161771195:C:T	0	0	114	0	1	38262	0	1.307e-05	38377	38377	0	exonic	stopgain	p.W445X	rs961239925	.	.
6:162206917:C:T	0	0	114	0	1	38262	0	1.307e-05	38377	38377	0	exonic	nonsynonymous SNV	p.C253Y	rs747427602	.	1.59e-05
6:162206876:A:G	0	0	114	0	1	38262	0	1.307e-05	38377	38377	0	exonic	nonsynonymous SNV	p.Y267H	rs114696251	.	0.0002
6:162206863:C:T	0	0	114	0	1	38262	0	1.307e-05	38377	38377	0	exonic	nonsynonymous SNV	p.R271K	rs773794753	.	1.19e-05
6:162206854:T:C	0	0	114	0	1	38262	0	1.307e-05	38377	38377	0	exonic	nonsynonymous SNV	p.D274G	rs538358438	.	7.96e-06
6:162683697:G:A	0	0	114	0	1	38262	0	1.307e-05	38377	38377	0	exonic	nonsynonymous SNV	p.A91V	rs528661586	.	1.99e-05
6:162622262:G:C	0	0	114	0	1	38262	0	1.307e-05	38377	38377	0	exonic	nonsynonymous SNV	p.S145R	rs371890659	.	1.19e-05
	0	1		0	46
PARK7
1:8022937:T:TCACCGTTGCAGGCCTGGCTGG	0	0	114	0	1	38261	0	1.31e-05	38376	38377	2.60573e-05	splicing	.	.	.	.	.
1:8022937:T:TCACCGTTGC	0	0	114	0	1	38261	0	1.31e-05	38376	38377	2.60573e-05	splicing	.	.	.	.	.
1:8022936:G:T	0	0	114	0	1	38262	0	1.31e-05	38377	38377	0	splicing	.	.	.	.	.
1:8025435:C:T	0	0	114	0	1	38262	0	1.31e-05	38377	38377	0	exonic	nonsynonymous SNV	p.R48C	rs760020407	.	7.95e-06
1:8025396:G:A	0	0	114	0	1	38260	0	1.31e-05	38375	38377	5.21145e-05	exonic	nonsynonymous SNV	p.V35I	rs770946447	.	8.35e-05
1:8022894:A:G	0	0	114	0	1	38262	0	1.31e-05	38377	38377	0	exonic	nonsynonymous SNV	p.M17V	rs147698459	.	3.58e-05
1:8022892:A:G	0	0	114	0	1	38262	0	1.31e-05	38377	38377	0	exonic	nonsynonymous SNV	p.E16G	.	.	3.98e-06
1:8022849:G:A	0	0	114	0	1	38262	0	1.31e-05	38377	38377	0	exonic	nonsynonymous SNV	p.A2T	.	.	.
1:8022848:G:A	0	0	114	0	1	38262	0	1.31e-05	38377	38377	0	exonic	nonsynonymous SNV	p.M1I	.	.	.
1:8022937:T:TCACCGTTGCAGGCCTGGCTGG	0	0	114	0	1	38261	0	1.31e-05	38376	38377	2.60573e-05	splicing	.	.	.	.	.
1:8037732:C:T	0	0	114	0	1	38262	0	1.31e-05	38377	38377	0	exonic	nonsynonymous SNV	p.H115Y	.	.	.
1:8037714:C:T	0	0	114	0	1	38262	0	1.31e-05	38377	38377	0	exonic	nonsynonymous SNV	p.P109S	rs757792657	.	1.99e-05
1:8030997:A:T	0	0	114	0	1	38262	0	1.31e-05	38377	38377	0	exonic	nonsynonymous SNV	p.K99M	.	.	.
1:8030993:C:T	0	0	114	0	1	38262	0	1.31e-05	38377	38377	0	exonic	nonsynonymous SNV	p.R98W	rs182164240	.	1.59e-05
1:8025475:C:G	0	0	114	0	1	38262	0	1.31e-05	38377	38377	0	exonic	nonsynonymous SNV	p.A61G	.	.	.
1:8025470:A:C	0	0	114	0	1	38262	0	1.31e-05	38377	38377	0	exonic	nonsynonymous SNV	p.E59D	rs751305698	.	1.59e-05
1:8025463:G:C	0	0	114	0	1	38262	0	1.31e-05	38377	38377	0	exonic	nonsynonymous SNV	p.S57T	.	.	.
1:8045077:C:T	0	0	114	0	1	38262	0	1.31e-05	38377	38377	0	exonic	nonsynonymous SNV	p.A178V	rs759888524	.	1.19e-05
1:8045028:T:C	0	0	114	0	1	38262	0	1.31e-05	38377	38377	0	exonic	nonsynonymous SNV	p.F162L	.	.	.
1:8045010:C:G	0	0	114	0	1	38262	0	1.31e-05	38377	38377	0	exonic	nonsynonymous SNV	p.R156G	.	.	.
1:8045007:A:T	0	0	114	0	1	38262	0	1.31e-05	38377	38377	0	exonic	nonsynonymous SNV	p.S155C	.	.	.
1:8045005:C:T	0	0	114	0	1	38262	0	1.31e-05	38377	38377	0	exonic	nonsynonymous SNV	p.T154I	.	.	.
1:8044977:C:G	0	0	114	0	1	38260	0	1.31e-05	38375	38377	5.21145e-05	exonic	nonsynonymous SNV	p.R145G	.	.	.
1:8044960:A:G	0	0	114	0	1	38262	0	1.31e-05	38377	38377	0	exonic	nonsynonymous SNV	p.Y139C	.	.	.
1:8037760:C:A	0	0	114	0	1	38262	0	1.31e-05	38377	38377	0	exonic	nonsynonymous SNV	p.T124K	.	.	.
1:8037742:G:C	0	0	114	0	1	38262	0	1.31e-05	38377	38377	0	exonic	nonsynonymous SNV	p.G118A	.	.	.
1:8031015:T:A	0	0	114	0	1	38262	0	1.307e-05	38377	38377	0	exonic	nonsynonymous SNV	p.I105N	.	.	.
1:8031011:G:A	0	0	114	0	1	38262	0	1.307e-05	38377	38377	0	exonic	nonsynonymous SNV	p.A104T	rs774005786	.	0.0004
1:8029447:G:A	0	0	114	0	1	38262	0	1.307e-05	38377	38377	0	exonic	nonsynonymous SNV	p.A79T	rs45601537	.	2.79e-05
1:8029405:G:C	0	0	114	0	1	38262	0	1.307e-05	38377	38377	0	exonic	nonsynonymous SNV	p.G65R	.	.	.
	0	0		0	30
