## Supplementary table 6 for "Assessment of private variants in *PRKN, PARK7* and *PINK1* in Parkinson’s disease"

### Sheet: Item Description
Item Abbreviations	Item names
ac_case_GENOME_Homozygous A1	number of cases with Homozygous A1 in the PD Genome Project cohort (CADD>20)
ac_case_GENOME_Heterozygous	number of cases with Heterozygous alleles in the PD Genome Project cohort (CADD>20)
ac_case_GENOME_Homozygous A2	number of cases with Homozygous A2 in the PD Genome Project cohort (CADD>20)
ac_control_GENOME_Homozygous A1	number of controls with Homozygous A1 in the PD Genome Project cohort (CADD>20)
ac_control_GENOME_Heterozygous	number of controls with Heterozygous alleles in the PD Genome Project cohort (CADD>20)
ac_control_GENOME_Homozygous A2	number of controls with Homozygous A2 in the PD Genome Project cohort (CADD>20)
af_case_GENOME	Allele frequency of cases in the PD Genome Project cohort (CADD>20)
af_control_GENOME	Allele frequency of controls in the PD Genome Project cohort (CADD>20)
ac_case_RESEQ_Homozygous A1	number of cases with Homozygous A1 in the IPDGC Resequencing Project cohort (CADD>20)
ac_case_RESEQ_Heterozygous	number of cases with Heterozygous alleles in the IPDGC Resequencing Project cohort (CADD>20)
ac_case_RESEQ_Homozygous A2	number of cases with Homozygous A2 in the IPDGC Resequencing Project cohort (CADD>20)
ac_control_RESEQ_Homozygous A1	number of controls with Homozygous A1 in the IPDGC Resequencing Project cohort (CADD>20)
ac_control_RESEQ_Heterozygous	number of controls with Heterozygous alleles in the IPDGC Resequencing Project cohort (CADD>20)
ac_control_RESEQ_Homozygous A2	number of controls with Homozygous A2 in the IPDGC Resequencing Project cohort (CADD>20)
af_case_RESEQ	Allele frequency of cases in the IPDGC Resequencing Project cohort (CADD>20)
af_control_RESEQ	Allele frequency of controls in the IPDGC Resequencing Project cohort (CADD>20)
ac_case_UKB_Homozygous A1	number of cases with Homozygous A1 in the UK Biobank cohort (CADD>20)
ac_case_UKB_Heterozygous	number of cases with Heterozygous alleles in the UK Biobank cohort (CADD>20)
ac_case_UKB_Homozygous A2	number of cases with Homozygous A2 in the UK Biobank cohort (CADD>20)
ac_control_UKB_Homozygous A1	number of controls with Homozygous A1 in the UK Biobank cohort (CADD>20)
ac_control_UKB_Heterozygous	number of controls with Heterozygous alleles in the UK Biobank cohort (CADD>20)
ac_control_UKB_Homozygous A2	number of controls with Homozygous A2 in the UK Biobank cohort (CADD>20)
af_case_UKB	Allele frequency of cases in the UK Biobank cohort (CADD>20)
af_control_UKB	Allele frequency of controls in the UK Biobank cohort (CADD>20)
Total counts	Total allele counts in each dataset (CADD>20)
Total number of cases and controls	Total number of cases and controls in each dataset (CADD>20)
Missing rate	SNP missing rate (CADD>20)
*Based on hg19

### Sheet: CADD20.UKB
Variant ID	ac_case_UKB_Homozygous A1	ac_case_UKB_Heterozygous	ac_case_UKB_Homozygous A2	ac_control_UKB_Homozygous A1	ac_control_UKB_Heterozygous	ac_control_UKB_Homozygous A2	af_case_UKB	af_control_UKB	Total counts	Total number of cases and controls	Missing rate	Region	Functional consequence	Amino acid change	rsID	Clinical significance(Clinvar)	gnomAD Genome Allele Frequency (AF)
PINK1
1:20960099:C:G	0	0	114	0	1	38262	0	1.30678e-05	38377	38377	0	exonic	nonsynonymous SNV	p.R20G	.	.	.
1:20975110:T:A	0	0	114	0	1	38262	0	1.30678e-05	38377	38377	0	exonic	stopgain	p.C412X	.	.	.
1:20960378:G:T	0	0	114	0	1	38262	0	1.30678e-05	38377	38377	0	exonic	stopgain	p.E113X	rs1007114265	.	.
1:20960333:C:T	0	0	114	0	1	38258	0	1.30692e-05	38373	38377	0.000104229	exonic	nonsynonymous SNV	p.R98W	rs575668171	.	5.61e-06
1:20960325:C:G	0	0	114	0	1	38262	0	1.30678e-05	38377	38377	0	exonic	nonsynonymous SNV	p.P95R	.	.	.
1:20960288:C:T	0	0	114	0	1	38262	0	1.30678e-05	38377	38377	0	exonic	nonsynonymous SNV	p.R83W	.	.	.
1:20960415:G:C	0	0	114	0	1	38262	0	1.30678e-05	38377	38377	0	exonic	nonsynonymous SNV	p.C125S	.	.	5.24e-06
1:20960412:C:T	0	0	114	0	1	38262	0	1.30678e-05	38377	38377	0	exonic	nonsynonymous SNV	p.A124V	.	.	1.06e-05
1:20960379:A:C	0	0	114	0	1	38262	0	1.30678e-05	38377	38377	0	exonic	nonsynonymous SNV	p.E113A	rs1018195590	.	.
1:20960369:C:G	0	0	114	0	1	38262	0	1.30678e-05	38377	38377	0	exonic	nonsynonymous SNV	p.L110V	.	.	.
1:20960352:T:G	0	0	114	0	1	38262	0	1.30678e-05	38377	38377	0	exonic	nonsynonymous SNV	p.F104C	rs762698585	.	5.63e-06
1:20960348:G:A	0	0	114	0	1	38262	0	1.30678e-05	38377	38377	0	exonic	nonsynonymous SNV	p.A103T	rs890987834	.	1.13e-05
1:20964402:G:T	0	0	114	0	1	38262	0	1.30678e-05	38377	38377	0	exonic	nonsynonymous SNV	p.R152L	.	.	.
1:20971059:G:C	0	0	114	0	1	38261	0	1.30681e-05	38376	38377	2.60573e-05	exonic	nonsynonymous SNV	p.V285L	.	.	.
1:20971059:G:A	0	0	114	0	1	38261	0	1.30681e-05	38376	38377	2.60573e-05	exonic	nonsynonymous SNV	p.V285M	rs557503577	.	1.99e-05
1:20971044:G:A	0	0	114	0	1	38262	0	1.30678e-05	38377	38377	0	exonic	nonsynonymous SNV	p.A280T	rs772510148	.	4.37e-05
1:20966395:C:A	0	0	114	0	1	38262	0	1.30678e-05	38377	38377	0	exonic	nonsynonymous SNV	p.S229Y	.	.	.
1:20966400:G:A	0	0	114	0	1	38262	0	1.30678e-05	38377	38377	0	exonic	nonsynonymous SNV	p.E231K	rs756873821	.	8.05e-06
1:20964611:T:C	0	0	114	0	1	38262	0	1.30678e-05	38377	38377	0	exonic	nonsynonymous SNV	p.W222R	.	.	.
1:20972119:G:A	0	0	114	0	1	38262	0	1.30678e-05	38377	38377	0	exonic	nonsynonymous SNV	p.M342I	.	.	.
1:20971098:G:A	0	0	114	0	1	38262	0	1.30678e-05	38377	38377	0	exonic	nonsynonymous SNV	p.V298M	rs772706227	.	1.19e-05
1:20971095:G:C	0	0	114	0	1	38262	0	1.30678e-05	38377	38377	0	exonic	nonsynonymous SNV	p.D297H	.	.	.
1:20971068:C:A	0	0	114	0	1	38262	0	1.30678e-05	38377	38377	0	exonic	nonsynonymous SNV	p.L288M	rs754928971	.	3.98e-06
1:20975057:G:A	0	0	114	0	1	38262	0	1.30678e-05	38377	38377	0	exonic	nonsynonymous SNV	p.G395S	.	.	7.96e-06
1:20972214:C:T	0	0	114	0	1	38262	0	1.30678e-05	38377	38377	0	exonic	nonsynonymous SNV	p.P374L	.	.	.
1:20972169:C:T	0	0	114	0	1	38262	0	1.30678e-05	38377	38377	0	exonic	nonsynonymous SNV	p.A359V	rs780580396	.	2.39e-05
1:20972163:G:A	0	0	114	0	1	38262	0	1.30678e-05	38377	38377	0	exonic	nonsynonymous SNV	p.G357D	.	.	.
1:20972148:A:C	0	0	114	0	1	38262	0	1.30678e-05	38377	38377	0	exonic	nonsynonymous SNV	p.H352P	.	.	.
1:20975578:G:A	0	0	114	0	1	38262	0	1.30678e-05	38377	38377	0	exonic	nonsynonymous SNV	p.G448R	rs751275626	.	2.79e-05
1:20975572:A:G	0	0	114	0	1	38262	0	1.30678e-05	38377	38377	0	exonic	nonsynonymous SNV	p.I446V	.	.	3.98e-06
1:20975526:C:A	0	0	114	0	1	38262	0	1.30678e-05	38377	38377	0	exonic	nonsynonymous SNV	p.D430E	.	.	.
1:20975492:C:T	0	0	114	0	1	38262	0	1.30678e-05	38377	38377	0	exonic	nonsynonymous SNV	p.S419F	rs771433825	.	3.99e-06
1:20975099:G:A	0	0	114	0	1	38262	0	1.30678e-05	38377	38377	0	exonic	nonsynonymous SNV	p.G409R	rs574890623	.	7.97e-06
1:20975094:G:A	0	0	114	0	1	38262	0	1.30678e-05	38377	38377	0	exonic	nonsynonymous SNV	p.R407Q	rs556540177	.	0.0001
1:20977042:C:T	0	0	114	0	1	38262	0	1.30678e-05	38377	38377	0	exonic	nonsynonymous SNV	p.S535L	rs146126901	.	1.19e-05
1:20977018:T:G	0	0	114	0	1	38257	0	1.30695e-05	38372	38377	0.000130286	exonic	nonsynonymous SNV	p.M527R	.	.	.
1:20976945:G:A	0	0	114	0	1	38262	0	1.30678e-05	38377	38377	0	exonic	nonsynonymous SNV	p.A503T	.	.	.
1:20976940:G:C	0	0	114	0	1	38262	0	1.30678e-05	38377	38377	0	exonic	nonsynonymous SNV	p.R501P	.	.	7.97e-06
1:20975717:C:A	0	0	114	0	1	38262	0	1.30678e-05	38377	38377	0	exonic	nonsynonymous SNV	p.A494D	.	.	.
1:20975704:C:T	0	0	114	0	1	38262	0	1.30678e-05	38377	38377	0	exonic	nonsynonymous SNV	p.L490F	rs897100989	.	.
1:20975678:A:T	0	0	114	0	1	38262	0	1.30678e-05	38377	38377	0	exonic	nonsynonymous SNV	p.D481V	rs376829940	.	1.2e-05
1:20975668:G:A	0	0	114	0	1	38262	0	1.30678e-05	38377	38377	0	exonic	nonsynonymous SNV	p.V478M	rs777444688	.	.
1:20964387:G:A	0	0	114	0	1	38262	0	1.30678e-05	38377	38377	0	exonic	nonsynonymous SNV	p.R147H	rs138050841	.	1.99e-05
1:20975602:C:T	0	0	114	0	1	38262	0	1.30678e-05	38377	38377	0	exonic	stopgain	p.Q456X	rs45539432	Pathogenic	3.98e-05
1:20971054:C:G	0	0	114	0	1	38262	0	1.30678e-05	38377	38377	0	exonic	nonsynonymous SNV	p.S283C	rs761085380	.	.
1:20975488:G:A	0	0	114	0	1	38262	0	1.30678e-05	38377	38377	0	exonic	nonsynonymous SNV	p.V418M	rs777895210	.	1.2e-05
1:20972117:A:G	0	0	114	0	1	38262	0	1.30678e-05	38377	38377	0	exonic	nonsynonymous SNV	p.M342V	.	.	.
1:20972061:G:A	0	0	114	0	1	38262	0	1.30678e-05	38377	38377	0	exonic	nonsynonymous SNV	p.C323Y	rs373417787	.	2.79e-05
1:20977167:T:C	0	0	114	0	1	38262	0	1.30678e-05	38377	38377	0	exonic	nonsynonymous SNV	p.W577R	rs747133533	.	2.79e-05
	0	0		0	49
PRKN
6:161970037:T:C	0	0	114	0	1	38262	0	1.30678e-05	38377	38377	0	splicing	.	.	.	.	.
6:163148692:A:G	0	0	114	0	1	38262	0	1.30678e-05	38377	38377	0	splicing	.	.	rs950518517	.	.
6:161781189:C:T	0	0	114	0	1	38262	0	1.30678e-05	38377	38377	0	exonic	nonsynonymous SNV	p.A406T	.	.	.
6:161781146:C:T	0	0	114	0	1	38262	0	1.30678e-05	38377	38377	0	exonic	nonsynonymous SNV	p.R420H	rs531247345	.	1.19e-05
6:161771243:C:T	0	0	114	0	1	38262	0	1.30678e-05	38377	38377	0	exonic	nonsynonymous SNV	p.G429E	rs760223151	.	1.61e-05
6:161771234:A:C	0	0	114	0	1	38262	0	1.30678e-05	38377	38377	0	exonic	nonsynonymous SNV	p.M432R	rs761791697	.	4.01e-06
6:161771136:C:T	0	0	114	0	1	38262	0	1.30678e-05	38377	38377	0	exonic	nonsynonymous SNV	p.V465M	.	.	.
6:161969988:C:T	0	0	114	0	1	38262	0	1.30678e-05	38377	38377	0	exonic	nonsynonymous SNV	p.M327I	.	.	.
6:161781213:C:T	0	0	114	0	1	38262	0	1.30678e-05	38377	38377	0	exonic	nonsynonymous SNV	p.A398T	rs571092914	.	7.95e-06
6:162206935:G:C	0	0	114	0	1	38262	0	1.30678e-05	38377	38377	0	exonic	nonsynonymous SNV	p.P247R	.	.	.
6:162206933:C:T	0	0	114	0	1	38262	0	1.30678e-05	38377	38377	0	exonic	nonsynonymous SNV	p.V248I	rs777074432	.	0.0002
6:162206903:C:T	0	0	114	0	1	38262	0	1.30678e-05	38377	38377	0	exonic	nonsynonymous SNV	p.V258M	rs756064095	.	1.19e-05
6:162206821:T:C	0	0	114	0	1	38262	0	1.30678e-05	38377	38377	0	exonic	nonsynonymous SNV	p.Y285C	.	.	.
6:161990427:A:C	0	0	114	0	1	38262	0	1.30678e-05	38377	38377	0	exonic	nonsynonymous SNV	p.I298S	rs755374874	.	.
6:161969991:C:G	0	0	114	0	1	38262	0	1.30678e-05	38377	38377	0	exonic	nonsynonymous SNV	p.Q326H	.	.	.
6:162622169:C:A	0	0	114	0	1	38262	0	1.30678e-05	38377	38377	0	exonic	nonsynonymous SNV	p.L176F	rs371512669	.	3.98e-06
6:162622164:T:C	0	0	114	0	1	38262	0	1.30678e-05	38377	38377	0	exonic	nonsynonymous SNV	p.Q178R	rs912896883	.	3.98e-06
6:162475169:C:T	0	0	114	0	1	38262	0	1.30678e-05	38377	38377	0	exonic	nonsynonymous SNV	p.R191Q	rs530632014	.	2.79e-05
6:162394436:T:G	0	0	114	0	1	38262	0	1.30678e-05	38377	38377	0	exonic	nonsynonymous SNV	p.K211T	.	.	.
6:162394343:G:A	0	0	114	0	1	38262	0	1.30678e-05	38377	38377	0	exonic	nonsynonymous SNV	p.T242I	rs746368282	.	3.98e-06
6:162683673:G:T	0	0	114	0	1	38262	0	1.30678e-05	38377	38377	0	exonic	nonsynonymous SNV	p.P99H	.	.	3.98e-06
6:162683658:C:T	0	0	114	0	1	38262	0	1.30678e-05	38377	38377	0	exonic	nonsynonymous SNV	p.R104Q	rs748892763	.	1.19e-05
6:162622227:A:G	0	0	114	0	1	38262	0	1.30678e-05	38377	38377	0	exonic	nonsynonymous SNV	p.V157A	.	.	0
6:162622207:C:T	0	0	114	0	1	38262	0	1.30678e-05	38377	38377	0	exonic	nonsynonymous SNV	p.V164I	.	.	1.19e-05
6:162864373:C:T	0	0	114	0	1	38262	0	1.30678e-05	38377	38377	0	exonic	nonsynonymous SNV	p.G47E	.	.	.
6:162864366:C:G	0	0	114	0	1	38262	0	1.30678e-05	38377	38377	0	exonic	nonsynonymous SNV	p.E49D	.	.	.
6:162864347:C:T	0	0	114	0	1	38262	0	1.30678e-05	38377	38377	0	exonic	nonsynonymous SNV	p.V56M	rs145942836	.	0
6:162864346:A:T	0	0	114	0	1	38262	0	1.30678e-05	38377	38377	0	exonic	nonsynonymous SNV	p.V56E	rs137853059	Pathogenic	1.59e-05
6:162864425:C:T	0	0	114	0	1	38262	0	1.30678e-05	38377	38377	0	exonic	nonsynonymous SNV	p.V30I	.	.	.
6:162206827:A:G	0	0	114	0	1	38262	0	1.30678e-05	38377	38377	0	exonic	nonsynonymous SNV	p.L283P	rs56154308	.	3.58e-05
6:161969893:C:T	0	0	114	0	1	38262	0	1.30678e-05	38377	38377	0	exonic	nonsynonymous SNV	p.G359D	rs201300874	.	0.0006
6:161771195:C:T	0	0	114	0	1	38262	0	1.30678e-05	38377	38377	0	exonic	stopgain	p.W445X	rs961239925	.	.
6:162206917:C:T	0	0	114	0	1	38262	0	1.30678e-05	38377	38377	0	exonic	nonsynonymous SNV	p.C253Y	rs747427602	.	1.59e-05
6:162206876:A:G	0	0	114	0	1	38262	0	1.30678e-05	38377	38377	0	exonic	nonsynonymous SNV	p.Y267H	rs114696251	.	0.0002
6:162206863:C:T	0	0	114	0	1	38262	0	1.30678e-05	38377	38377	0	exonic	nonsynonymous SNV	p.R271K	rs773794753	.	1.19e-05
6:162206854:T:C	0	0	114	0	1	38262	0	1.30678e-05	38377	38377	0	exonic	nonsynonymous SNV	p.D274G	rs538358438	.	7.96e-06
6:162622262:G:C	0	0	114	0	1	38262	0	1.30678e-05	38377	38377	0	exonic	nonsynonymous SNV	p.S145R	rs371890659	.	1.19e-05
	0	0		0	37
PARK7
1:8022936:G:T	0	0	114	0	1	38262	0	1.30678e-05	38377	38377	0	splicing	.	.	.	.	.
1:8025435:C:T	0	0	114	0	1	38262	0	1.30678e-05	38377	38377	0	exonic	nonsynonymous SNV	p.R48C	rs760020407	.	7.95e-06
1:8022894:A:G	0	0	114	0	1	38262	0	1.30678e-05	38377	38377	0	exonic	nonsynonymous SNV	p.M17V	rs147698459	.	3.58e-05
1:8022892:A:G	0	0	114	0	1	38262	0	1.30678e-05	38377	38377	0	exonic	nonsynonymous SNV	p.E16G	.	.	3.98e-06
1:8022849:G:A	0	0	114	0	1	38262	0	1.30678e-05	38377	38377	0	exonic	nonsynonymous SNV	p.A2T	.	.	.
1:8022848:G:A	0	0	114	0	1	38262	0	1.30678e-05	38377	38377	0	exonic	nonsynonymous SNV	p.M1I	.	.	.
1:8037732:C:T	0	0	114	0	1	38262	0	1.30678e-05	38377	38377	0	exonic	nonsynonymous SNV	p.H115Y	.	.	.
1:8037714:C:T	0	0	114	0	1	38262	0	1.30678e-05	38377	38377	0	exonic	nonsynonymous SNV	p.P109S	rs757792657	.	1.99e-05
1:8030997:A:T	0	0	114	0	1	38262	0	1.30678e-05	38377	38377	0	exonic	nonsynonymous SNV	p.K99M	.	.	.
1:8025475:C:G	0	0	114	0	1	38262	0	1.30678e-05	38377	38377	0	exonic	nonsynonymous SNV	p.A61G	.	.	.
1:8025470:A:C	0	0	114	0	1	38262	0	1.30678e-05	38377	38377	0	exonic	nonsynonymous SNV	p.E59D	rs751305698	.	1.59e-05
1:8025463:G:C	0	0	114	0	1	38262	0	1.30678e-05	38377	38377	0	exonic	nonsynonymous SNV	p.S57T	.	.	.
1:8045028:T:C	0	0	114	0	1	38262	0	1.30678e-05	38377	38377	0	exonic	nonsynonymous SNV	p.F162L	.	.	.
1:8045010:C:G	0	0	114	0	1	38262	0	1.30678e-05	38377	38377	0	exonic	nonsynonymous SNV	p.R156G	.	.	.
1:8045007:A:T	0	0	114	0	1	38262	0	1.30678e-05	38377	38377	0	exonic	nonsynonymous SNV	p.S155C	.	.	.
1:8045005:C:T	0	0	114	0	1	38262	0	1.30678e-05	38377	38377	0	exonic	nonsynonymous SNV	p.T154I	.	.	.
1:8044977:C:G	0	0	114	0	1	38260	0	1.30685e-05	38375	38377	5.21145e-05	exonic	nonsynonymous SNV	p.R145G	.	.	.
1:8044960:A:G	0	0	114	0	1	38262	0	1.30678e-05	38377	38377	0	exonic	nonsynonymous SNV	p.Y139C	.	.	.
1:8037760:C:A	0	0	114	0	1	38262	0	1.30678e-05	38377	38377	0	exonic	nonsynonymous SNV	p.T124K	.	.	.
1:8037742:G:C	0	0	114	0	1	38262	0	1.30678e-05	38377	38377	0	exonic	nonsynonymous SNV	p.G118A	.	.	.
1:8031015:T:A	0	0	114	0	1	38262	0	1.30678e-05	38377	38377	0	exonic	nonsynonymous SNV	p.I105N	.	.	.
1:8031011:G:A	0	0	114	0	1	38262	0	1.30678e-05	38377	38377	0	exonic	nonsynonymous SNV	p.A104T	rs774005786	.	0.0004
1:8029447:G:A	0	0	114	0	1	38262	0	1.30678e-05	38377	38377	0	exonic	nonsynonymous SNV	p.A79T	rs45601537	.	2.79e-05
1:8029405:G:C	0	0	114	0	1	38262	0	1.30678e-05	38377	38377	0	exonic	nonsynonymous SNV	p.G65R	.	.	.
	0	0		0	24
