## Supplementary table 7 for "Assessment of private variants in *PRKN, PARK7* and *PINK1* in Parkinson’s disease"

### Sheet: Item Description
Item Abbreviations	Item names
Chr	Chromosome number
Position	Position
Ref	Reference allele
Alt	Alternative allele
ID	Variant ID
Func.refGene	Regions (e.g., exonic, intronic, non-coding RNA) that one variant hits
Gene.refGene	Gene name associated with one variant
ExonicFunc.refGene	Exonic variant function, e.g., nonsynonymous, synonymous, frameshift insertion
AAChange.refGene	Amino acid change.
AF_Genome	Allele Frequency in GnomAD genomes
AF_Exome	Allele Frequency in GnomAD exomes

### Sheet: McGill ISR
Chr	Position	Ref	Alt	ID	Func.refGene	Gene.refGene	GeneDetail.refGene	ExonicFunc.refGene	AAChange.refGene	AF_Exome	AF_Genome
1	20972061	G	T	1:20972061:G:T	exonic	PINK1	.	nonsynonymous~SNV	PINK1:NM_032409:exon5:c.G968T:p.C323F	.	.
6	161781201	G	A	rs55830907:G:A	exonic	PRKN	.	nonsynonymous~SNV	PRKN:NM_013988:exon8:c.C757T:p.R253C,PRKN:NM_013987:exon10:c.C1120T:p.R374C,PRKN:NM_004562:exon11:c.C1204T:p.R402C	0.0019	0.0013
6	162206852	G	A	rs34424986:G:A	exonic	PRKN	.	nonsynonymous~SNV	PRKN:NM_013988:exon4:c.C376T:p.R126W,PRKN:NM_013987:exon6:c.C739T:p.R247W,PRKN:NM_004562:exon7:c.C823T:p.R275W	0.0019	0.0023
*Based on hg19

### Sheet: McGill FC
Chr	Position	Ref	Alt	ID	Func.refGene	Gene.refGene	GeneDetail.refGene	ExonicFunc.refGene	AAChange.refGene	AF_Exome	AF_Genome
1	20971091	C	A	1:20971091:C:A	exonic	PINK1	.	stopgain	PINK1:NM_032409:exon4:c.C885A:p.Y295X	.	.
1	20971141	G	A	rs202128685:G:A	exonic	PINK1	.	nonsynonymous~SNV	PINK1:NM_032409:exon4:c.G935A:p.R312Q	2.388e-05	3.185e-05
1	20975547	G	A	rs74315356:G:A	exonic	PINK1	.	stopgain	PINK1:NM_032409:exon7:c.G1311A:p.W437X	3.981e-06	.
1	20975678	A	T	rs376829940:A:T	exonic	PINK1	.	nonsynonymous~SNV	PINK1:NM_032409:exon7:c.A1442T:p.D481V	1.195e-05	6.373e-05
6	161781200	C	T	rs766915327:C:T	exonic	PRKN	.	nonsynonymous~SNV	PRKN:NM_013988:exon8:c.G758A:p.R253H,PRKN:NM_013987:exon10:c.G1121A:p.R374H,PRKN:NM_004562:exon11:c.G1205A:p.R402H	7.158e-05	.
6	161807881	G	A	rs375036403:G:A	exonic	PRKN	.	nonsynonymous~SNV	PRKN:NM_013988:exon7:c.C665T:p.A222V,PRKN:NM_013987:exon9:c.C1028T:p.A343V,PRKN:NM_004562:exon10:c.C1112T:p.A371V	1.591e-05	6.371e-05
6	161969941	G	A	rs529808032:G:A	exonic	PRKN	.	nonsynonymous~SNV	PRKN:NM_013988:exon6:c.C581T:p.P194L,PRKN:NM_013987:exon8:c.C944T:p.P315L,PRKN:NM_004562:exon9:c.C1028T:p.P343L	7.571e-05	0.0001
6	161969969	G	A	rs199657839:G:A	exonic	PRKN	.	nonsynonymous~SNV	PRKN:NM_013988:exon6:c.C553T:p.R185C,PRKN:NM_013987:exon8:c.C916T:p.R306C,PRKN:NM_004562:exon9:c.C1000T:p.R334C	0.0024	0.0001
6	161990390	C	G	rs72480423:C:G	exonic	PRKN	.	nonsynonymous~SNV	PRKN:NM_013988:exon5:c.G483C:p.E161D,PRKN:NM_013987:exon7:c.G846C:p.E282D,PRKN:NM_004562:exon8:c.G930C:p.E310D	0.0001	0.0002
6	162206851	C	T	rs769230602:C:T	exonic	PRKN	.	nonsynonymous~SNV	PRKN:NM_013988:exon4:c.G377A:p.R126Q,PRKN:NM_013987:exon6:c.G740A:p.R247Q,PRKN:NM_004562:exon7:c.G824A:p.R275Q	1.593e-05	.
6	162394338	C	T	rs771259513:C:T	exonic	PRKN	.	nonsynonymous~SNV	PRKN:NM_013988:exon3:c.G283A:p.V95I,PRKN:NM_013987:exon5:c.G646A:p.V216I,PRKN:NM_004562:exon6:c.G730A:p.V244I	2.784e-05	3.184e-05
6	162475128	-	A	6:162475128:T:TA	exonic	PRKN	.	stopgain	PRKN:NM_004562:exon5:c.612dupT:p.S205*	.	.
6	162622179	G	A	rs781608005:G:A	exonic	PRKN	.	nonsynonymous~SNV	PRKN:NM_004562:exon4:c.C518T:p.T173M,PRKN:NM_013987:exon4:c.C518T:p.T173M	4.776e-05	0.0001
6	162622180	T	C	rs749094429:T:C	exonic	PRKN	.	nonsynonymous~SNV	PRKN:NM_004562:exon4:c.A517G:p.T173A,PRKN:NM_013987:exon4:c.A517G:p.T173A	4.776e-05	0.0001
6	162622239	G	C	rs55654276:G:C	exonic	PRKN	.	nonsynonymous~SNV	PRKN:NM_004562:exon4:c.C458G:p.P153R,PRKN:NM_013987:exon4:c.C458G:p.P153R	0.0013	0.0045
6	162683680	G	A	rs373593750:G:A	exonic	PRKN	.	nonsynonymous~SNV	PRKN:NM_004562:exon3:c.C289T:p.R97W,PRKN:NM_013987:exon3:c.C289T:p.R97W	1.592e-05	.
6	162683683	C	T	rs377591051:C:T	exonic	PRKN	.	nonsynonymous~SNV	PRKN:NM_004562:exon3:c.G286A:p.E96K,PRKN:NM_013987:exon3:c.G286A:p.E96K	.	.
6	162864388	C	G	rs368134308:C:G	exonic	PRKN	.	nonsynonymous~SNV	PRKN:NM_004562:exon2:c.G125C:p.R42P,PRKN:NM_013987:exon2:c.G125C:p.R42P,PRKN:NM_013988:exon2:c.G125C:p.R42P	3.183e-05	.
6	162864403	G	A	rs148990138:G:A	exonic	PRKN	.	nonsynonymous~SNV	PRKN:NM_004562:exon2:c.C110T:p.P37L,PRKN:NM_013987:exon2:c.C110T:p.P37L,PRKN:NM_013988:exon2:c.C110T:p.P37L	0.0002	0.0002
*Based on hg19

### Sheet: McGill NY
Chr	Position	Ref	Alt	ID	Func.refGene	Gene.refGene	GeneDetail.refGene	ExonicFunc.refGene	AAChange.refGene	AF_Exome	AF_Genome
1	8030961	C	T	1:8030961:C:T	exonic	PARK7	.	nonsynonymous~SNV	PARK7:NM_001123377:exon5:c.C260T:p.A87V,PARK7:NM_007262:exon5:c.C260T:p.A87V	..
1	8037717	A	G	rs45577037:A:G	exonic	PARK7	.	nonsynonymous~SNV	PARK7:NM_001123377:exon6:c.A328G:p.T110A,PARK7:NM_007262:exon6:c.A328G:p.T110A	0.0001	6.369e-05
1	8045079	G	A	rs71653622:G:A	exonic	PARK7	.	nonsynonymous~SNV	PARK7:NM_001123377:exon7:c.G535A:p.A179T,PARK7:NM_007262:exon7:c.G535A:p.A179T	0.0006	0.0008
1	20972108	G	A	rs55831733:G:A	exonic	PINK1	.	nonsynonymous~SNV	PINK1:NM_032409:exon5:c.G1015A:p.A339T	0.0006	0.0005
1	20972119	G	A	1:20972119:G:A	exonic	PINK1	.	nonsynonymous~SNV	PINK1:NM_032409:exon5:c.G1026A:p.M342I	.	.
1	20972168	G	A	rs76753586:G:A	exonic	PINK1	.	nonsynonymous~SNV	PINK1:NM_032409:exon5:c.G1075A:p.A359T	0.0002	0.0006
6	161807897	G	A	rs56092260:G:A	exonic	PRKN	.	nonsynonymous~SNV	PRKN:NM_013988:exon7:c.C649T:p.R217W,PRKN:NM_013987:exon9:c.C1012T:p.R338W,PRKN:NM_004562:exon10:c.C1096T:p.R366W	0.0003	0.0003
6	161969969	G	A	rs199657839:G:A	exonic	PRKN	.	nonsynonymous~SNV	PRKN:NM_013988:exon6:c.C553T:p.R185C,PRKN:NM_013987:exon8:c.C916T:p.R306C,PRKN:NM_004562:exon9:c.C1000T:p.R334C	0.0024	0.0001
6	162394379	G	A	rs571490973:G:A	exonic	PRKN	.	nonsynonymous~SNV	PRKN:NM_013988:exon3:c.C242T:p.A81V,PRKN:NM_013987:exon5:c.C605T:p.A202V,PRKN:NM_004562:exon6:c.C689T:p.A230V	0.0002	.
6	162622180	T	C	rs749094429:T:C	exonic	PRKN	.	nonsynonymous~SNV	PRKN:NM_004562:exon4:c.A517G:p.T173A,PRKN:NM_013987:exon4:c.A517G:p.T173A	4.776e-05	0.0001
6	162622262	G	C	rs371890659:G:C	exonic	PRKN	.	nonsynonymous~SNV	PRKN:NM_004562:exon4:c.C435G:p.S145R,PRKN:NM_013987:exon4:c.C435G:p.S145R	1.194e-05	.
6	162864389	G	A	rs577232474:G:A	exonic	PRKN	.	nonsynonymous~SNV	PRKN:NM_004562:exon2:c.C124T:p.R42C,PRKN:NM_013987:exon2:c.C124T:p.R42C,PRKN:NM_013988:exon2:c.C124T:p.R42C	0.0002	.
6	162864415	C	T	rs147757966:C:T	exonic	PRKN	.	nonsynonymous~SNV	PRKN:NM_004562:exon2:c.G98A:p.R33Q,PRKN:NM_013987:exon2:c.G98A:p.R33Q,PRKN:NM_013988:exon2:c.G98A:p.R33Q	8.752e-05	6.371e-05
*Based on hg19

### Sheet: AMP-PD-WGS
Chr	Position	Ref	Alt	ID	Func.refGene	Gene.refGene	GeneDetail.refGene	ExonicFunc.refGene	AAChange.refGene	AF_Exome	AF_Genome
1	7965399	G	A	chr1_7965399_G_A	exonic	PARK7	.	nonsynonymous~SNV	PARK7:NM_001123377:exon3:c.G166A:p.A56T,PARK7:NM_007262:exon3:c.G166A:p.A56T	0.0011	0.0044
1	7969345	G	C	chr1_7969345_G_C	exonic	PARK7	.	nonsynonymous~SNV	PARK7:NM_001123377:exon4:c.G193C:p.G65R,PARK7:NM_007262:exon4:c.G193C:p.G65R	.	.
1	7969355	A	G	chr1_7969355_A_G	exonic	PARK7	.	nonsynonymous~SNV	PARK7:NM_001123377:exon4:c.A203G:p.D68G,PARK7:NM_007262:exon4:c.A203G:p.D68G	1.989e-05	6.996e-06
1	7969387	G	A	chr1_7969387_G_A	exonic	PARK7	.	nonsynonymous~SNV	PARK7:NM_001123377:exon4:c.G235A:p.A79T,PARK7:NM_007262:exon4:c.G235A:p.A79T	2.786e-05	7.038e-06
1	7970960	G	A	chr1_7970960_G_A	exonic	PARK7	.	nonsynonymous~SNV	PARK7:NM_001123377:exon5:c.G319A:p.A107T,PARK7:NM_007262:exon5:c.G319A:p.A107T	3.977e-06	6.978e-06
1	7977672	C	A	chr1_7977672_C_A	exonic	PARK7	.	nonsynonymous~SNV	PARK7:NM_001123377:exon6:c.C343A:p.H115N,PARK7:NM_007262:exon6:c.C343A:p.H115N	.	.
1	7984951	G	A	chr1_7984951_G_A	exonic	PARK7	.	nonsynonymous~SNV	PARK7:NM_001123377:exon7:c.G467A:p.R156Q,PARK7:NM_007262:exon7:c.G467A:p.R156Q	1.591e-05	6.981e-06
1	7985031	G	T	chr1_7985031_G_T	exonic	PARK7	.	nonsynonymous~SNV	PARK7:NM_001123377:exon7:c.G547T:p.A183S,PARK7:NM_007262:exon7:c.G547T:p.A183S	.	.
1	20633630	G	A	chr1_20633630_G_A	exonic	PINK1	.	nonsynonymous~SNV	PINK1:NM_032409:exon1:c.G82A:p.A28T	.	.
1	20633649	C	G	chr1_20633649_C_G	exonic	PINK1	.	nonsynonymous~SNV	PINK1:NM_032409:exon1:c.C101G:p.P34R	.	7.034e-06
1	20633660	G	A	chr1_20633660_G_A	exonic	PINK1	.	nonsynonymous~SNV	PINK1:NM_032409:exon1:c.G112A:p.A38T	.	7.022e-06
1	20637876	A	G	chr1_20637876_A_G	exonic	PINK1	.	nonsynonymous~SNV	PINK1:NM_032409:exon2:c.A422G:p.D141G	7.955e-06	3.49e-05
1	20637903	G	A	chr1_20637903_G_A	exonic	PINK1	.	nonsynonymous~SNV	PINK1:NM_032409:exon2:c.G449A:p.G150D	.	6.977e-06
1	20637908	C	T	chr1_20637908_C_T	exonic	PINK1	.	nonsynonymous~SNV	PINK1:NM_032409:exon2:c.C454T:p.R152W	2.784e-05	2.094e-05
1	20637979	G	T	chr1_20637979_G_T	exonic	PINK1	.	nonsynonymous~SNV	PINK1:NM_032409:exon2:c.G525T:p.M175I	.	1.395e-05
1	20638098	C	G	chr1_20638098_C_G	exonic	PINK1	.	nonsynonymous~SNV	PINK1:NM_032409:exon2:c.C644G:p.P215R	1.601e-05	2.094e-05
1	20639986	C	G	chr1_20639986_C_G	exonic	PINK1	.	nonsynonymous~SNV	PINK1:NM_032409:exon3:c.C770G:p.T257S	.	.
1	20644549	G	A	chr1_20644549_G_A	exonic	PINK1	.	nonsynonymous~SNV	PINK1:NM_032409:exon4:c.G836A:p.R279H	4.374e-05	7.677e-05
1	20644570	C	T	chr1_20644570_C_T	exonic	PINK1	.	nonsynonymous~SNV	PINK1:NM_032409:exon4:c.C857T:p.P286L	4.374e-05	2.093e-05
1	20644578	C	A	chr1_20644578_C_A	exonic	PINK1	.	nonsynonymous~SNV	PINK1:NM_032409:exon4:c.C865A:p.P289T	4.374e-05	4.186e-05
1	20644651	C	T	chr1_20644651_C_T	exonic	PINK1	.	nonsynonymous~SNV	PINK1:NM_032409:exon4:c.C938T:p.T313M	1.99e-05	1.395e-05
1	20645565	C	A	chr1_20645565_C_A	exonic	PINK1	.	nonsynonymous~SNV	PINK1:NM_032409:exon5:c.C965A:p.P322H	.	.
1	20645568	G	A	chr1_20645568_G_A	exonic	PINK1	.	nonsynonymous~SNV	PINK1:NM_032409:exon5:c.G968A:p.C323Y	2.787e-05	7.76e-05
1	20645619	C	T	chr1_20645619_C_T	exonic	PINK1	.	nonsynonymous~SNV	PINK1:NM_032409:exon5:c.C1019T:p.A340V	.	.
1	20648511	G	T	chr1_20648511_G_T	exonic	PINK1	.	nonsynonymous~SNV	PINK1:NM_032409:exon6:c.G1130T:p.C377F	1.592e-05	.
1	20648995	G	A	chr1_20648995_G_A	exonic	PINK1	.	nonsynonymous~SNV	PINK1:NM_032409:exon7:c.G1252A:p.V418M	1.198e-05	6.975e-06
1	20649007	C	T	chr1_20649007_C_T	exonic	PINK1	.	nonsynonymous~SNV	PINK1:NM_032409:exon7:c.C1264T:p.R422C	3.987e-06	.
1	20649109	C	T	chr1_20649109_C_T	exonic	PINK1	.	stopgain	PINK1:NM_032409:exon7:c.C1366T:p.Q456X	3.98e-05	3.488e-05
1	20649175	G	T	chr1_20649175_G_T	exonic	PINK1	.	nonsynonymous~SNV	PINK1:NM_032409:exon7:c.G1432T:p.V478L	.	.
1	20649217	C	T	chr1_20649217_C_T	exonic	PINK1	.	stopgain	PINK1:NM_032409:exon7:c.C1474T:p.R492X	7.985e-05	4.186e-05
1	20649218	G	A	chr1_20649218_G_A	exonic	PINK1	.	nonsynonymous~SNV	PINK1:NM_032409:exon7:c.G1475A:p.R492Q	4.392e-05	7.675e-05
1	20650674	T	C	chr1_20650674_T_C	exonic	PINK1	.	nonsynonymous~SNV	PINK1:NM_032409:exon8:c.T1729C:p.W577R	2.789e-05	6.978e-06
6	161350104	C	T	chr6_161350104_C_T	exonic	PRKN	.	nonsynonymous~SNV	PRKN:NM_013988:exon9:c.G946A:p.V316M,PRKN:NM_013987:exon11:c.G1309A:p.V437M,PRKN:NM_004562:exon12:c.G1393A:p.V465M	.	.
6	161350119	C	T	chr6_161350119_C_T	exonic	PRKN	.	nonsynonymous~SNV	PRKN:NM_013988:exon9:c.G931A:p.D311N,PRKN:NM_013987:exon11:c.G1294A:p.D432N,PRKN:NM_004562:exon12:c.G1378A:p.D460N	.	.
6	161350160	C	G	chr6_161350160_C_G	exonic	PRKN	.	nonsynonymous~SNV	PRKN:NM_013988:exon9:c.G890C:p.C297S,PRKN:NM_013987:exon11:c.G1253C:p.C418S,PRKN:NM_004562:exon12:c.G1337C:p.C446S	.	.
6	161350167	C	G	chr6_161350167_C_G	exonic	PRKN	.	nonsynonymous~SNV	PRKN:NM_013988:exon9:c.G883C:p.E295Q,PRKN:NM_013987:exon11:c.G1246C:p.E416Q,PRKN:NM_004562:exon12:c.G1330C:p.E444Q	8.004e-06	1.397e-05
6	161360168	C	T	chr6_161360168_C_T	exonic	PRKN	.	nonsynonymous~SNV	PRKN:NM_013988:exon8:c.G758A:p.R253H,PRKN:NM_013987:exon10:c.G1121A:p.R374H,PRKN:NM_004562:exon11:c.G1205A:p.R402H	7.158e-05	6.281e-05
6	161360178	C	T	chr6_161360178_C_T	exonic	PRKN	.	nonsynonymous~SNV	PRKN:NM_013988:exon8:c.G748A:p.E250K,PRKN:NM_013987:exon10:c.G1111A:p.E371K,PRKN:NM_004562:exon11:c.G1195A:p.E399K	2.784e-05	6.28e-05
6	161386849	G	A	chr6_161386849_G_A	exonic	PRKN	.	nonsynonymous~SNV	PRKN:NM_013988:exon7:c.C665T:p.A222V,PRKN:NM_013987:exon9:c.C1028T:p.A343V,PRKN:NM_004562:exon10:c.C1112T:p.A371V	1.591e-05	5.585e-05
6	161386864	C	T	chr6_161386864_C_T	exonic	PRKN	.	nonsynonymous~SNV	PRKN:NM_013988:exon7:c.G650A:p.R217Q,PRKN:NM_013987:exon9:c.G1013A:p.R338Q,PRKN:NM_004562:exon10:c.G1097A:p.R366Q	1.193e-05	2.793e-05
6	161386865	G	A	chr6_161386865_G_A	exonic	PRKN	.	nonsynonymous~SNV	PRKN:NM_013988:exon7:c.C649T:p.R217W,PRKN:NM_013987:exon9:c.C1012T:p.R338W,PRKN:NM_004562:exon10:c.C1096T:p.R366W	0.0003	0.0001
6	161548897	T	C	chr6_161548897_T_C	exonic	PRKN	.	nonsynonymous~SNV	PRKN:NM_013988:exon6:c.A593G:p.Q198R,PRKN:NM_013987:exon8:c.A956G:p.Q319R,PRKN:NM_004562:exon9:c.A1040G:p.Q347R	.	.
6	161548949	C	T	chr6_161548949_C_T	exonic	PRKN	.	nonsynonymous~SNV	PRKN:NM_013988:exon6:c.G541A:p.V181M,PRKN:NM_013987:exon8:c.G904A:p.V302M,PRKN:NM_004562:exon9:c.G988A:p.V330M	4.777e-05	3.489e-05
6	161569381	G	A	chr6_161569381_G_A	exonic	PRKN	.	nonsynonymous~SNV	PRKN:NM_013988:exon5:c.C460T:p.H154Y,PRKN:NM_013987:exon7:c.C823T:p.H275Y,PRKN:NM_004562:exon8:c.C907T:p.H303Y	1.591e-05	1.395e-05
6	161785825	T	C	chr6_161785825_T_C	exonic	PRKN	.	nonsynonymous~SNV	PRKN:NM_013988:exon4:c.A371G:p.N124S,PRKN:NM_013987:exon6:c.A734G:p.N245S,PRKN:NM_004562:exon7:c.A818G:p.N273S	4.379e-05	2.094e-05
6	161785829	G	C	chr6_161785829_G_C	exonic	PRKN	.	nonsynonymous~SNV	PRKN:NM_013988:exon4:c.C367G:p.L123V,PRKN:NM_013987:exon6:c.C730G:p.L244V,PRKN:NM_004562:exon7:c.C814G:p.L272V	1.194e-05	.
6	161785831	C	T	chr6_161785831_C_T	exonic	PRKN	.	nonsynonymous~SNV	PRKN:NM_013988:exon4:c.G365A:p.R122K,PRKN:NM_013987:exon6:c.G728A:p.R243K,PRKN:NM_004562:exon7:c.G812A:p.R271K	1.194e-05	1.396e-05
6	161785868	T	C	chr6_161785868_T_C	exonic	PRKN	.	nonsynonymous~SNV	PRKN:NM_013988:exon4:c.A328G:p.I110V,PRKN:NM_013987:exon6:c.A691G:p.I231V,PRKN:NM_004562:exon7:c.A775G:p.I259V	1.99e-05	2.094e-05
6	161785882	T	C	chr6_161785882_T_C	exonic	PRKN	.	nonsynonymous~SNV	PRKN:NM_013988:exon4:c.A314G:p.N105S,PRKN:NM_013987:exon6:c.A677G:p.N226S,PRKN:NM_004562:exon7:c.A761G:p.N254S	1.592e-05	4.196e-05
6	161785885	C	T	chr6_161785885_C_T	exonic	PRKN	.	nonsynonymous~SNV	PRKN:NM_013988:exon4:c.G311A:p.C104Y,PRKN:NM_013987:exon6:c.G674A:p.C225Y,PRKN:NM_004562:exon7:c.G758A:p.C253Y	1.592e-05	.
6	161973306	C	T	chr6_161973306_C_T	exonic	PRKN	.	nonsynonymous~SNV	PRKN:NM_013988:exon3:c.G283A:p.V95I,PRKN:NM_013987:exon5:c.G646A:p.V216I,PRKN:NM_004562:exon6:c.G730A:p.V244I	2.784e-05	4.189e-05
6	161973326	G	A	chr6_161973326_G_A	exonic	PRKN	.	nonsynonymous~SNV	PRKN:NM_013988:exon3:c.C263T:p.T88I,PRKN:NM_013987:exon5:c.C626T:p.T209I,PRKN:NM_004562:exon6:c.C710T:p.T237I	.	6.979e-06
6	161973391	G	T	chr6_161973391_G_T	exonic	PRKN	.	nonsynonymous~SNV	PRKN:NM_013988:exon3:c.C198A:p.H66Q,PRKN:NM_013987:exon5:c.C561A:p.H187Q,PRKN:NM_004562:exon6:c.C645A:p.H215Q	3.977e-06	.
6	162054095	C	T	chr6_162054095_C_T	exonic	PRKN	.	nonsynonymous~SNV	PRKN:NM_004562:exon5:c.G614A:p.S205N	1.989e-05	2.792e-05
6	162054162	A	C	chr6_162054162_A_C	exonic	PRKN	.	nonsynonymous~SNV	PRKN:NM_004562:exon5:c.T547G:p.W183G	.	.
6	162054176	T	G	chr6_162054176_T_G	splicing	PRKN	NM_004562:exon5:c.535-2A>C	.	.	.	.
6	162201148	T	C	chr6_162201148_T_C	exonic	PRKN	.	nonsynonymous~SNV	PRKN:NM_004562:exon4:c.A517G:p.T173A,PRKN:NM_013987:exon4:c.A517G:p.T173A	4.776e-05	0.0001
6	162201168	C	T	chr6_162201168_C_T	exonic	PRKN	.	nonsynonymous~SNV	PRKN:NM_004562:exon4:c.G497A:p.C166Y,PRKN:NM_013987:exon4:c.G497A:p.C166Y	.	.
6	162201201	T	C	chr6_162201201_T_C	exonic	PRKN	.	nonsynonymous~SNV	PRKN:NM_004562:exon4:c.A464G:p.Q155R,PRKN:NM_013987:exon4:c.A464G:p.Q155R	.	.
6	162201207	G	C	chr6_162201207_G_C	exonic	PRKN	.	nonsynonymous~SNV	PRKN:NM_004562:exon4:c.C458G:p.P153R,PRKN:NM_013987:exon4:c.C458G:p.P153R	0.0013	0.0054
6	162262584	C	G	chr6_162262584_C_G	exonic	PRKN	.	nonsynonymous~SNV	PRKN:NM_004562:exon3:c.G353C:p.G118A,PRKN:NM_013987:exon3:c.G353C:p.G118A	1.194e-05	4.192e-05
6	162262597	C	T	chr6_162262597_C_T	exonic	PRKN	.	nonsynonymous~SNV	PRKN:NM_004562:exon3:c.G340A:p.G114R,PRKN:NM_013987:exon3:c.G340A:p.G114R	.	.
6	162443314	A	G	chr6_162443314_A_G	exonic	PRKN	.	nonsynonymous~SNV	PRKN:NM_004562:exon2:c.T167C:p.V56A,PRKN:NM_013987:exon2:c.T167C:p.V56A,PRKN:NM_013988:exon2:c.T167C:p.V56A	.	.
6	162443356	C	G	chr6_162443356_C_G	exonic	PRKN	.	nonsynonymous~SNV	PRKN:NM_004562:exon2:c.G125C:p.R42P,PRKN:NM_013987:exon2:c.G125C:p.R42P,PRKN:NM_013988:exon2:c.G125C:p.R42P	3.183e-05	1.396e-05
6	162443386	T	G	chr6_162443386_T_G	exonic	PRKN	.	nonsynonymous~SNV	PRKN:NM_004562:exon2:c.A95C:p.K32T,PRKN:NM_013987:exon2:c.A95C:p.K32T,PRKN:NM_013988:exon2:c.A95C:p.K32T	3.978e-06	.
*Based on hg38

### Sheet: IPDGC-WES
Chr	Position	Ref	Alt	ID	Func.refGene	Gene.refGene	GeneDetail.refGene	ExonicFunc.refGene	AAChange.refGene	AF_Exome	AF_Genome
1	8025459	G	A	chr1:8025459:G:A	exonic	PARK7	.	nonsynonymous~SNV	PARK7:NM_001123377:exon3:c.G166A:p.A56T,PARK7:NM_007262:exon3:c.G166A:p.A56T	0.0011	0.0045
1	8031015	T	A	chr1:8031015:T:A	exonic	PARK7	.	nonsynonymous~SNV	PARK7:NM_001123377:exon5:c.T314A:p.I105N,PARK7:NM_007262:exon5:c.T314A:p.I105N	..
1	8044981	T	G	chr1:8044981:T:G	exonic	PARK7	.	nonsynonymous~SNV	PARK7:NM_001123377:exon7:c.T437G:p.V146G,PARK7:NM_007262:exon7:c.T437G:p.V146G	1.591e-05	.
1	8045014	G	A	chr1:8045014:G:A	exonic	PARK7	.	nonsynonymous~SNV	PARK7:NM_001123377:exon7:c.G470A:p.G157E,PARK7:NM_007262:exon7:c.G470A:p.G157E	..
1	20964411	A	G	chr1:20964411:A:G	exonic	PINK1	.	nonsynonymous~SNV	PINK1:NM_032409:exon2:c.A464G:p.E155G	3.978e-06	.
1	20964449	G	C	chr1:20964449:G:C	exonic	PINK1	.	nonsynonymous~SNV	PINK1:NM_032409:exon2:c.G502C:p.A168P	1.988e-05	.
1	20964452	G	C	chr1:20964452:G:C	exonic	PINK1	.	nonsynonymous~SNV	PINK1:NM_032409:exon2:c.G505C:p.A169P	3.976e-06	.
1	20971063	C	T	chr1:20971063:C:T	exonic	PINK1	.	nonsynonymous~SNV	PINK1:NM_032409:exon4:c.C857T:p.P286L	4.374e-05	.
1	20975004	G	T	chr1:20975004:G:T	exonic	PINK1	.	nonsynonymous~SNV	PINK1:NM_032409:exon6:c.G1130T:p.C377F	1.592e-05	.
1	20975105	G	A	chr1:20975105:G:A	exonic	PINK1	.	nonsynonymous~SNV	PINK1:NM_032409:exon6:c.G1231A:p.G411S	0.0018	0.003
1	20975588	A	G	chr1:20975588:A:G	exonic	PINK1	.	nonsynonymous~SNV	PINK1:NM_032409:exon7:c.A1352G:p.N451S	1.194e-05	.
1	20975710	C	T	chr1:20975710:C:T	exonic	PINK1	.	stopgain	PINK1:NM_032409:exon7:c.C1474T:p.R492X	7.985e-05	3.184e-05
1	20976976	G	A	chr1:20976976:G:A	exonic	PINK1	.	nonsynonymous~SNV	PINK1:NM_032409:exon8:c.G1538A:p.G513D	.	.
1	20977011	G	A	chr1:20977011:G:A	exonic	PINK1	.	nonsynonymous~SNV	PINK1:NM_032409:exon8:c.G1573A:p.D525N	7.157e-05	.
6	161771157	T	G	chr6:161771157:T:G	exonic	PRKN	.	nonsynonymous~SNV	PRKN:NM_013988:exon9:c.A925C:p.M309L,PRKN:NM_013987:exon11:c.A1288C:p.M430L,PRKN:NM_004562:exon12:c.A1372C:p.M458L	0.0003	0.0002
6	161771183	C	T	chr6:161771183:C:T	exonic	PRKN	.	nonsynonymous~SNV	PRKN:NM_013988:exon9:c.G899A:p.C300Y,PRKN:NM_013987:exon11:c.G1262A:p.C421Y,PRKN:NM_004562:exon12:c.G1346A:p.C449Y	.	.
6	161781147	G	A	chr6:161781147:G:A	exonic	PRKN	.	nonsynonymous~SNV	PRKN:NM_013988:exon8:c.C811T:p.R271C,PRKN:NM_013987:exon10:c.C1174T:p.R392C,PRKN:NM_004562:exon11:c.C1258T:p.R420C	1.193e-05	6.369e-05
6	161969986	C	T	chr6:161969986:C:T	exonic	PRKN	.	nonsynonymous~SNV	PRKN:NM_013988:exon6:c.G536A:p.G179E,PRKN:NM_013987:exon8:c.G899A:p.G300E,PRKN:NM_004562:exon9:c.G983A:p.G328E	.	.
6	161990390	C	G	chr6:161990390:C:G	exonic	PRKN	.	nonsynonymous~SNV	PRKN:NM_013988:exon5:c.G483C:p.E161D,PRKN:NM_013987:exon7:c.G846C:p.E282D,PRKN:NM_004562:exon8:c.G930C:p.E310D	0.0001	0.0002
6	162206807	C	T	chr6:162206807:C:T	exonic	PRKN	.	nonsynonymous~SNV	PRKN:NM_013988:exon4:c.G421A:p.V141M,PRKN:NM_013987:exon6:c.G784A:p.V262M,PRKN:NM_004562:exon7:c.G868A:p.V290M	.	.
6	162206857	T	C	chr6:162206857:T:C	exonic	PRKN	.	nonsynonymous~SNV	PRKN:NM_013988:exon4:c.A371G:p.N124S,PRKN:NM_013987:exon6:c.A734G:p.N245S,PRKN:NM_004562:exon7:c.A818G:p.N273S	4.379e-05	3.184e-05
6	162206873	A	G	chr6:162206873:A:G	exonic	PRKN	.	nonsynonymous~SNV	PRKN:NM_013988:exon4:c.T355C:p.C119R,PRKN:NM_013987:exon6:c.T718C:p.C240R,PRKN:NM_004562:exon7:c.T802C:p.C268R	.	.
6	162394349	G	A	chr6:162394349:G:A	exonic	PRKN	.	nonsynonymous~SNV	PRKN:NM_013988:exon3:c.C272T:p.T91M,PRKN:NM_013987:exon5:c.C635T:p.T212M,PRKN:NM_004562:exon6:c.C719T:p.T240M	0.0004	0.0001
6	162394435	T	A	chr6:162394435:T:A	exonic	PRKN	.	nonsynonymous~SNV	PRKN:NM_013988:exon3:c.A186T:p.K62N,PRKN:NM_013987:exon5:c.A549T:p.K183N,PRKN:NM_004562:exon6:c.A633T:p.K211N	1.989e-05	.
6	162622186	G	A	chr6:162622186:G:A	exonic	PRKN	.	stopgain	PRKN:NM_004562:exon4:c.C511T:p.Q171X,PRKN:NM_013987:exon4:c.C511T:p.Q171X	..
6	162683713	C	A	chr6:162683713:C:A	exonic	PRKN	.	nonsynonymous~SNV	PRKN:NM_004562:exon3:c.G256T:p.D86Y,PRKN:NM_013987:exon3:c.G256T:p.D86Y	..
6	162683722	T	C	chr6:162683722:T:C	exonic	PRKN	.	nonsynonymous~SNV	PRKN:NM_004562:exon3:c.A247G:p.T83A,PRKN:NM_013987:exon3:c.A247G:p.T83A	8.755e-05	0.0001
6	162864388	C	G	chr6:162864388:C:G	exonic	PRKN	.	nonsynonymous~SNV	PRKN:NM_004562:exon2:c.G125C:p.R42P,PRKN:NM_013987:exon2:c.G125C:p.R42P,PRKN:NM_013988:exon2:c.G125C:p.R42P	3.183e-05	.
6	162864388	C	T	chr6:162864388:C:T	exonic	PRKN	.	nonsynonymous~SNV	PRKN:NM_004562:exon2:c.G125A:p.R42H,PRKN:NM_013987:exon2:c.G125A:p.R42H,PRKN:NM_013988:exon2:c.G125A:p.R42H	0.0003	.
6	162864403	G	A	chr6:162864403:G:A	exonic	PRKN	.	nonsynonymous~SNV	PRKN:NM_004562:exon2:c.C110T:p.P37L,PRKN:NM_013987:exon2:c.C110T:p.P37L,PRKN:NM_013988:exon2:c.C110T:p.P37L	0.0002	0.0002
6	162864407	C	A	chr6:162864407:C:A	exonic	PRKN	.	nonsynonymous~SNV	PRKN:NM_004562:exon2:c.G106T:p.V36F,PRKN:NM_013987:exon2:c.G106T:p.V36F,PRKN:NM_013988:exon2:c.G106T:p.V36F	.	.
6	162864415	C	T	chr6:162864415:C:T	exonic	PRKN	.	nonsynonymous~SNV	PRKN:NM_004562:exon2:c.G98A:p.R33Q,PRKN:NM_013987:exon2:c.G98A:p.R33Q,PRKN:NM_013988:exon2:c.G98A:p.R33Q	8.752e-05	6.371e-05
*Based on hg19
