## Supplementary table 8 for "Assessment of private variants in *PRKN, PARK7* and *PINK1* in Parkinson’s disease"

### Sheet: CADD20.IPDGC-WES
Chr	Position	Ref	Alt	ID	Func.refGene	Gene.refGene	ExonicFunc.refGene	AAChange.refGene	AF_Exome	AF_Genome
chr1	8031015	T	A	chr1:8031015:T:A	exonic	PARK7	nonsynonymous~SNV	PARK7:NM_001123377:exon5:c.T314A:p.I105N,PARK7:NM_007262:exon5:c.T314A:p.I105N	.	.
chr1	8044981	T	G	chr1:8044981:T:G	exonic	PARK7	nonsynonymous~SNV	PARK7:NM_001123377:exon7:c.T437G:p.V146G,PARK7:NM_007262:exon7:c.T437G:p.V146G	1.591e-05	.
chr1	8045014	G	A	chr1:8045014:G:A	exonic	PARK7	nonsynonymous~SNV	PARK7:NM_001123377:exon7:c.G470A:p.G157E,PARK7:NM_007262:exon7:c.G470A:p.G157E	.	.
chr1	20964411	A	G	chr1:20964411:A:G	exonic	PINK1	nonsynonymous~SNV	PINK1:NM_032409:exon2:c.A464G:p.E155G	3.978e-06	.
chr1	20964449	G	C	chr1:20964449:G:C	exonic	PINK1	nonsynonymous~SNV	PINK1:NM_032409:exon2:c.G502C:p.A168P	1.988e-05	.
chr1	20964452	G	C	chr1:20964452:G:C	exonic	PINK1	nonsynonymous~SNV	PINK1:NM_032409:exon2:c.G505C:p.A169P	3.976e-06	.
chr1	20971063	C	T	chr1:20971063:C:T	exonic	PINK1	nonsynonymous~SNV	PINK1:NM_032409:exon4:c.C857T:p.P286L	4.374e-05	.
chr1	20975004	G	T	chr1:20975004:G:T	exonic	PINK1	nonsynonymous~SNV	PINK1:NM_032409:exon6:c.G1130T:p.C377F	1.592e-05	.
chr1	20975105	G	A	chr1:20975105:G:A	exonic	PINK1	nonsynonymous~SNV	PINK1:NM_032409:exon6:c.G1231A:p.G411S	0.0018	0.003
chr1	20975588	A	G	chr1:20975588:A:G	exonic	PINK1	nonsynonymous~SNV	PINK1:NM_032409:exon7:c.A1352G:p.N451S	1.194e-05	.
chr1	20975710	C	T	chr1:20975710:C:T	exonic	PINK1	stopgain	PINK1:NM_032409:exon7:c.C1474T:p.R492X	7.985e-05	3.184e-05
chr1	20976976	G	A	chr1:20976976:G:A	exonic	PINK1	nonsynonymous~SNV	PINK1:NM_032409:exon8:c.G1538A:p.G513D	.	.
chr1	20977011	G	A	chr1:20977011:G:A	exonic	PINK1	nonsynonymous~SNV	PINK1:NM_032409:exon8:c.G1573A:p.D525N	7.157e-05	.
chr6	161771157	T	G	chr6:161771157:T:G	exonic	PRKN	nonsynonymous~SNV	PRKN:NM_013988:exon9:c.A925C:p.M309L,PRKN:NM_013987:exon11:c.A1288C:p.M430L,PRKN:NM_004562:exon12:c.A1372C:p.M458L	0.0003	0.0002
chr6	161771183	C	T	chr6:161771183:C:T	exonic	PRKN	nonsynonymous~SNV	PRKN:NM_013988:exon9:c.G899A:p.C300Y,PRKN:NM_013987:exon11:c.G1262A:p.C421Y,PRKN:NM_004562:exon12:c.G1346A:p.C449Y	.	.
chr6	161781147	G	A	chr6:161781147:G:A	exonic	PRKN	nonsynonymous~SNV	PRKN:NM_013988:exon8:c.C811T:p.R271C,PRKN:NM_013987:exon10:c.C1174T:p.R392C,PRKN:NM_004562:exon11:c.C1258T:p.R420C	1.193e-05	6.369e-05
chr6	161969986	C	T	chr6:161969986:C:T	exonic	PRKN	nonsynonymous~SNV	PRKN:NM_013988:exon6:c.G536A:p.G179E,PRKN:NM_013987:exon8:c.G899A:p.G300E,PRKN:NM_004562:exon9:c.G983A:p.G328E	.	.
chr6	162206807	C	T	chr6:162206807:C:T	exonic	PRKN	nonsynonymous~SNV	PRKN:NM_013988:exon4:c.G421A:p.V141M,PRKN:NM_013987:exon6:c.G784A:p.V262M,PRKN:NM_004562:exon7:c.G868A:p.V290M	.	.
chr6	162206857	T	C	chr6:162206857:T:C	exonic	PRKN	nonsynonymous~SNV	PRKN:NM_013988:exon4:c.A371G:p.N124S,PRKN:NM_013987:exon6:c.A734G:p.N245S,PRKN:NM_004562:exon7:c.A818G:p.N273S	4.379e-05	3.184e-05
chr6	162206873	A	G	chr6:162206873:A:G	exonic	PRKN	nonsynonymous~SNV	PRKN:NM_013988:exon4:c.T355C:p.C119R,PRKN:NM_013987:exon6:c.T718C:p.C240R,PRKN:NM_004562:exon7:c.T802C:p.C268R	.	.
chr6	162394349	G	A	chr6:162394349:G:A	exonic	PRKN	nonsynonymous~SNV	PRKN:NM_013988:exon3:c.C272T:p.T91M,PRKN:NM_013987:exon5:c.C635T:p.T212M,PRKN:NM_004562:exon6:c.C719T:p.T240M	0.0004	0.0001
chr6	162394435	T	A	chr6:162394435:T:A	exonic	PRKN	nonsynonymous~SNV	PRKN:NM_013988:exon3:c.A186T:p.K62N,PRKN:NM_013987:exon5:c.A549T:p.K183N,PRKN:NM_004562:exon6:c.A633T:p.K211N	1.989e-05	.
chr6	162622186	G	A	chr6:162622186:G:A	exonic	PRKN	stopgain	PRKN:NM_004562:exon4:c.C511T:p.Q171X,PRKN:NM_013987:exon4:c.C511T:p.Q171X	.	.
chr6	162864388	C	G	chr6:162864388:C:G	exonic	PRKN	nonsynonymous~SNV	PRKN:NM_004562:exon2:c.G125C:p.R42P,PRKN:NM_013987:exon2:c.G125C:p.R42P,PRKN:NM_013988:exon2:c.G125C:p.R42P	3.183e-05	.
chr6	162864388	C	T	chr6:162864388:C:T	exonic	PRKN	nonsynonymous~SNV	PRKN:NM_004562:exon2:c.G125A:p.R42H,PRKN:NM_013987:exon2:c.G125A:p.R42H,PRKN:NM_013988:exon2:c.G125A:p.R42H	0.0003	.
chr6	162864403	G	A	chr6:162864403:G:A	exonic	PRKN	nonsynonymous~SNV	PRKN:NM_004562:exon2:c.C110T:p.P37L,PRKN:NM_013987:exon2:c.C110T:p.P37L,PRKN:NM_013988:exon2:c.C110T:p.P37L	0.0002	0.0002
chr6	162864407	C	A	chr6:162864407:C:A	exonic	PRKN	nonsynonymous~SNV	PRKN:NM_004562:exon2:c.G106T:p.V36F,PRKN:NM_013987:exon2:c.G106T:p.V36F,PRKN:NM_013988:exon2:c.G106T:p.V36F	.	.
chr6	162864415	C	T	chr6:162864415:C:T	exonic	PRKN	nonsynonymous~SNV	PRKN:NM_004562:exon2:c.G98A:p.R33Q,PRKN:NM_013987:exon2:c.G98A:p.R33Q,PRKN:NM_013988:exon2:c.G98A:p.R33Q	8.752e-05	6.371e-05
*Based on hg19
